# Multi-omic profiling of cutaneous leishmaniasis infections reveals microbiota-driven mechanisms underlying disease severity

**DOI:** 10.1101/2023.02.02.23285247

**Authors:** Camila Farias Amorim, Victoria M. Lovins, Tej Pratap Singh, Fernanda O. Novais, Jordan C. Harris, Alexsandro S. Lago, Lucas P. Carvalho, Edgar M. Carvalho, Daniel P. Beiting, Phillip Scott, Elizabeth A. Grice

## Abstract

*Leishmania braziliensis* infection results in inflammation and skin injury, with highly variable and unpredictable clinical outcomes. Here, we investigated the potential impact of microbiota on infection-induced inflammatory responses and disease resolution by conducting an integrated analysis of the skin microbiome and host transcriptome on a cohort of 62 *L. braziliensis*-infected patients. We found that overall bacterial burden and microbiome configurations dominated with *Staphylococcus* spp. were associated with delayed healing and enhanced inflammatory responses, especially by IL-1 family members. Dual RNA-seq of human lesions revealed that high lesional *S. aureus* transcript abundance was associated with delayed healing and increased expression of IL-1β. This cytokine was critical for modulating disease outcome in *L. braziliensis*-infected mice colonized with *S. aureus*, as its neutralization reduced pathology and inflammation. These results implicate the microbiome in cutaneous leishmaniasis disease outcomes in humans and suggest host-directed therapies to mitigate the inflammatory consequences.
