## SupplementalTable1_LeishOmics_StudyDesign_medRxiv for "Multi-omic profiling of cutaneous leishmaniasis infections reveals microbiota-driven mechanisms underlying disease severity"

### Sheet: SupplementalTable1_LeishOmics_S
PatientID	age	sex	size_lesion_mm2	lymphadenopathy	DTH_mm2	treatment_outcome	healing_time_days	treatment_other_drug	microbiome_cluster	Bacterial load (qPCR)	S. aureus abundance (CPM)	S. aureus abundance - categorical	L.braziliensis load (qPCR)
Patient1	16-20	male	132	yes	132	DOT	60	DOT	M0	1.53133	6.23036	Saureus_NOTdetec	15.9723
Patient2	16-20	male	400	yes	144	Failure	180	antimony	M6	7.22226	1174.17	Saureus_detec	14989.1
Patient3	31-35	female	525	no	110	Cure	90	antimony	M0	1.56011	0.549273	Saureus_NOTdetec	1.05728
Patient4	16-20	male	645	yes	120	Failure	210	antimony	M6	1.77909	55.7852	Saureus_detec	20849.1
Patient5	26-30	male	646	yes	225	DOT	45	DOT	M5	0.981061	96.9034	Saureus_detec	7.39598
Patient6	21-25	male	99	yes	140	Cure	49	antimony	M0	2.0999	1.34281	Saureus_NOTdetec	0.0441584
Patient7	16-20	male	1800	no	130	Failure	221	antimony	M7	7.41123	206.268	Saureus_detec	18246.7
Patient8	41-45	male	100	yes	130	Failure	147	antimony	M6	0.718702	13.1681	Saureus_detec	2111.65
Patient9	21-25	female	580	yes	210	Failure	221	antimony	M7	1.82087	12.6186	Saureus_detec	2098.3
Patient10	56-60	female	234	yes	144	Cure	90	antimony	M7	2.3061	5.24004	Saureus_NOTdetec	458.491
Patient11	31-35	male	90	yes	144	DOT	60	DOT	M5	1.59798	4.96182	Saureus_NOTdetec	78.4415
Patient12	16-20	male	196	yes	120	DOT	30	DOT	M5	2.12919	1.28144	Saureus_NOTdetec	119.321
Patient13	26-30	male	1470	yes	225	Cure	90	antimony	M4	2.13367	27.4323	Saureus_detec	42.8459
Patient14	46-50	male	1025	yes	120	Failure	221	antimony	M6	3.36111	5.16953	Saureus_NOTdetec	283.281
Patient15	26-30	female	357	yes	195	DOT	372	DOT	M6	2.89872	0.567751	Saureus_NOTdetec	386.285
Patient16	16-20	male	480	yes	130	Failure	120	antimony	M7	0.855455	14.4021	Saureus_detec	11550.8
Patient17	21-25	female	264	no	252	Cure	45	antimony	M6	1.24302	16.9588	Saureus_detec	21.2344
Patient18	21-25	male	240	yes	110	Failure	210	antimony	M6	0.638098	24.1754	Saureus_detec	173.757
Patient19	21-25	male	300	yes	225	Cure	72	antimony	M7	0.81202	277.726	Saureus_detec	484.526
Patient20	21-25	male	1050	yes	182	Failure	110	antimony	M7	1.63448	87.305	Saureus_detec	6013.03
Patient21	31-35	male	500	yes	240	Cure	75	antimony	M5	0.105948	0.503266	Saureus_NOTdetec	59.3433
Patient22	16-20	male	1221	yes	140	Failure	210	antimony	M4	1.09	0.977024	Saureus_NOTdetec	667.193
Patient23	46-50	female	280	yes	210	Failure	127	antimony	M6	0.271828	2.05996	Saureus_NOTdetec	15078.8
Patient24	26-30	male	72	yes	100	Failure	150	antimony	M6	0.202538	4.64359	Saureus_NOTdetec	42987.1
Patient25	21-25	male	500	yes	121	Cure	110	antimony	M7	0.44033	5.60686	Saureus_NOTdetec	143.098
Patient26	31-35	male	360	no	144	Failure	125	antimony	M6	0.302409	0.474895	Saureus_NOTdetec	175.394
Patient27	41-45	female	110	no	165	Cure	75	antimony	M1	0.193818	0	Saureus_NOTdetec	22.9415
Patient28	26-30	male	375	yes	99	Failure	110	antimony	M6	0.151189	0	Saureus_NOTdetec	2377.19
Patient29	21-25	female	306	yes	132	Cure	90	antimony	M4	0.314237	20.4371	Saureus_detec	1642.3
Patient30	21-25	female	300	no	225	Cure	20	antimony	M6	0.372099	12.4587	Saureus_detec	224.141
Patient31	26-30	male	740	no	90	Cure	47	antimony	M0	0.357619	0.228596	Saureus_NOTdetec	NA
Patient32	31-35	female	200	yes	240	Failure	130	antimony	M0	0.628929	0.252592	Saureus_NOTdetec	432.401
Patient33	51-55	male	800	yes	323	Cure	40	antimony	M2	0.503235	2.43369	Saureus_NOTdetec	773.73
Patient34	16-20	male	120	no	832	Cure	40	antimony	M4	0.179593	7.71834	Saureus_NOTdetec	16.0521
Patient35	16-20	male	216	yes	195	Failure	120	antimony	M0	0.22284	0	Saureus_NOTdetec	73.0393
Patient36	31-35	female	150	no	180	DOT	90	DOT	NA	1.71862	3.68797	Saureus_NOTdetec	20.427
Patient37	46-50	male	323	no	225	DOT	90	DOT	NA	0.646747	355.805	Saureus_detec	166.727
Patient38	41-45	male	300	yes	192	Cure	50	antimony	NA	2.81044	293.288	Saureus_detec	8738.61
Patient39	46-50	male	550	yes	169	DOT	90	DOT	NA	1.62838	33.8126	Saureus_detec	688.111
Patient40	31-35	male	300	no	120	Failure	305	antimony	NA	10.3505	100.768	Saureus_detec	298.481
Patient41	31-35	male	532	no	99	Failure	120	antimony	NA	3.6955	1620.3	Saureus_detec	111.951
Patient42	21-25	male	300	yes	121	Cure	30	antimony	NA	5.90195	31.0644	Saureus_detec	354.116
Patient43	26-30	female	360	yes	156	DOT	229	DOT	NA	1.2017	98.5354	Saureus_detec	11683.8
Patient44	41-45	male	513	yes	100	Failure	180	antimony	NA	1.33348	2.6291	Saureus_NOTdetec	2173.27
Patient45	51-55	female	450	no	225	Cure	70	antimony	NA	1.34444	1.15169	Saureus_NOTdetec	2.76232
Patient46	31-35	female	1092	no	120	Failure	440	antimony	NA	1.1225	430.987	Saureus_detec	3332.65
Patient47	26-30	female	405	no	90	Failure	250	antimony	NA	0.36425	524.596	Saureus_detec	4399.57
Patient48	36-40	female	270	no	156	Failure	100	antimony	NA	0.31918	591.708	Saureus_detec	22303.8
Patient49	31-35	female	684	no	156	Failure	150	antimony	NA	0.232378	201.929	Saureus_detec	20.5803
Patient50	16-20	male	120	yes	81	Cure	63	antimony	NA	0.239379	294.502	Saureus_detec	1823.93
Patient51	21-25	male	240	yes	204	Cure	64	antimony	NA	0.345647	33.1596	Saureus_detec	1607.29
Patient52	21-25	male	275	yes	285	Failure	220	antimony	M3	NA	NA	NA	NA
Patient53	31-35	male	360	yes	196	Cure	55	antimony	M6	NA	NA	NA	NA
Patient54	16-20	male	40	yes	56	Failure	135	antimony	M6	NA	NA	NA	NA
Patient55	21-25	female	540	yes	225	Cure	40	antimony	M0	NA	NA	NA	NA
Patient56	26-30	male	240	yes	195	Cure	37	antimony	M3	NA	NA	NA	NA
Patient57	31-35	male	294	yes	225	Failure	180	antimony	M6	NA	NA	NA	NA
Patient58	16-20	male	108	yes	156	Cure	25	antimony	M6	NA	NA	NA	NA
Patient59	31-35	female	230	no	180	Failure	180	antimony	M5	NA	NA	NA	NA
Patient60	31-35	female	35	yes	240	Cure	20	antimony	M3	NA	NA	NA	NA
Patient61	36-40	male	154	no	100	Failure	105	antimony	M5	NA	NA	NA	NA
Pateint62	26-30	male	16	yes	272	Failure	130	antimony	NA	NA	NA	NA	NA
