## SupplementalTable2_SaureusStrains_Pangenome for "Multi-omic profiling of cutaneous leishmaniasis infections reveals microbiota-driven mechanisms underlying disease severity"

### Sheet: Sheet1
Supplemental Table 2. List of cutaneous leishmaniasis and publicly available Staphylococcus aureus strains included in the in-house S. aureus reference core genome.
assembly_accession	bioproject	biosample	assembly_level	organism_name	infraspecific_name	NOTES	Label
ERS411139/GCA_900082525.1 (EBI ENA) º	ERS411139 (EBI)	SAMEA2384814 (EBI)	Scaffold	Staphylococcus aureus	PFESA1305	CC12 (according to	CC12
GCA_000284535.1	PRJEA71279	SAMEA2272552	Complete genome	Staphylococcus aureus	strain=HO 5096 0412	CC22	CC22_HO
GCA_000463055	PRJNA162343	SAMN02603420	Complete genome	Staphylococcus aureus	strain=CN1	CC72 / ST72	CC72_CN1
GCA_000597965.1	PRJNA240093	SAMN02690781	Complete	Staphylococcus aureus	strain=502A	x	SA_502A
GCA_001594205.1	PRJNA39571	SAMN02953006	Complete	Staphylococcus aureus	Strain=MCRF184	x	SA_MCRF184
GCA_002633845.1	PRJNA243331	SAMN03763978	Complete	Staphylococcus aureus	Strain= CFSAN007883	Notes: Closest complete genome by gapped % identity to USA1000 which based on Mash Screen is probably	SA_CFSAN007883
GCA_003073655.1	PRJNA316321	SAMN07291558	Complete Genome	Staphylococcus aureus	AR465	Replacing GCF_002288945.1	USA100_AR465
GCA_003073755.1	PRJNA316321	SAMN07291557	Complete	Staphylococcus aureus	Strain=AR464	Notes: closest complete genome to LYO-S2 (which is ST45)	SA_AR464
GCA_009912535.1	PRJNA528186	SAMN11175626	Complete	Staphylococcus aureus	Strain=UP_1150	Notes: closest genome to ’strain 9’ (which DORN801’s clade mapped to)	SA_UP_1150
GCF_000007645.1	PRJNA279	SAMN02603126	Complete Genome	Staphylococcus epidermidis	strain=ATCC12228	Outgroup	S_epidermidis
GCF_000009585.1	PRJNA224116	SAMEA2272644	Complete Genome	Staphylococcus aureus subsp. aureus ST398	strain=type strain:ST398	CC398— monophyletic with CC45(USA600) and CC30(USA200)	CC398
GCF_000009645.1	PRJNA224116	SAMD00061099	Complete Genome	Staphylococcus aureus subsp. aureus N315	strain=N315	USA100 / CC5 (according to Lindsay et al. 2006)	CC5_N315
GCF_000009665.1	PRJNA224116	SAMD00061098	Complete Genome	Staphylococcus aureus subsp. aureus Mu50	strain=Mu50	Also USA100/ CC5 (Santos-Junior et al 2016)	CC5_Mu50
GCF_000010465.1	PRJNA224116	SAMD00060913	Complete Genome	Staphylococcus aureus subsp. aureus str. Newman	strain=Newman	CC8 (Trube et al. 2019)	CC8_Newman
GCF_000011265.1	PRJNA224116	SAMD00061104	Complete Genome	Staphylococcus aureus subsp. aureus MW2	strain=MW2	USA400/CC1	CC1_MW2
GCF_000011505.1	PRJNA224116	SAMEA1705935	Complete Genome	Staphylococcus aureus subsp. aureus MRSA252	strain=MRSA252	USA200/CC30 (Holden et al. 2004)	CC30_MRSA252
GCF_000011525.1	PRJNA224116	SAMEA1705922	Complete Genome	Staphylococcus aureus subsp. aureus MSSA476	strain=MSSA476	CC1/USA400 (Sato’o et al. 2017)	CC1_MSSA476
GCF_000013425.1	PRJNA57795	SAMN02604235	Complete Genome	Staphylococcus aureus subsp. aureus NCTC 8325	strain=NCTC 8325	CC8( Monecke et al. 2008)	CC8_NCTC8325
GCF_000013465.1	PRJNA224116	SAMN02604150	Complete Genome	Staphylococcus aureus subsp. aureus USA300_FPR3757	strain=USA300_FPR3757	USA300 Ref strain	USA300_FPR3757
GCF_000210315.1 º	PRJNA41277	SAMN02604166	Complete	Staphylococcus aureus	ED133	CC133 (https://doi.org/10.1186/s12864-016-2426-7)	CC133
GCF_000237125.2 º	PRJNA78007	SAMN02603643	Complete	Staphylococcus aureus	M013	CC59 (According to https://doi.org/10.1186/s12864-016-2426-7)	CC59
GCF_000239235.1 º	PRJNA78269	SAMN02603886	Complete	Staphylococcus aureus	11819-97	CC80(https://doi.org/10.1186/s12864-016-2426-7)	CC80
GCF_001611405.1 º	PRJNA298722	SAMN04166246	Complete	Staphylococcus aureus	ST20130938 / ASM161140v1	CC15 ( according to https://doi.org/10.2147/IDR.S145394)	CC15
GCF_002025145.1	PRJNA224116	SAMN06480665	Complete Genome	Staphylococcus aureus subsp. aureus	strain=ATCC 6538	Stegger et al. 2011	x
GCF_002795285.1	PRJNA224116	SAMN05864218	Complete Genome	Staphylococcus aureus	strain=USA400-0051	USA400	USA400_051
x	PRJNA922957	SAMN32727784	Complete Genome	Staphylococcus aureus	CLSA62	Leishmania-Microbiome Omics study. Amorim et al	CLSA62
x	PRJNA922957	SAMN32727785	Complete Genome	Staphylococcus aureus	CLSA38	Leishmania-Microbiome Omics study. Amorim et al	CLSA38
x	PRJNA922957	SAMN32727786	Complete Genome	Staphylococcus aureus	CLSA2	Leishmania-Microbiome Omics study. Amorim et al	CLSA2
x	PRJNA922957	SAMN32727787	Complete Genome	Staphylococcus aureus	CLSA16	Leishmania-Microbiome Omics study. Amorim et al	CLSA16
x	PRJNA922957	SAMN32727788	Complete Genome	Staphylococcus aureus	CLSA19	Leishmania-Microbiome Omics study. Amorim et al	CLSA19
x	PRJNA922957	SAMN32727789	Complete Genome	Staphylococcus aureus	CLSA51	Leishmania-Microbiome Omics study. Amorim et al	CLSA51
x	PRJNA922957	SAMN32727790	Complete Genome	Staphylococcus aureus	CLSA41	Leishmania-Microbiome Omics study. Amorim et al	CLSA41
x	PRJNA922957	SAMN32727791	Complete Genome	Staphylococcus aureus	CLSA14	Leishmania-Microbiome Omics study. Amorim et al	CLSA14
x	PRJNA922957	SAMN32727792	Complete Genome	Staphylococcus aureus	CLSA50	Leishmania-Microbiome Omics study. Amorim et al	CLSA50
x	PRJNA922957	SAMN32727793	Complete Genome	Staphylococcus aureus	CLSA57	Leishmania-Microbiome Omics study. Amorim et al	CLSA57
x	PRJNA922957	SAMN32727794	Complete Genome	Staphylococcus aureus	CLSA17	Leishmania-Microbiome Omics study. Amorim et al	CLSA17
x	PRJNA922957	SAMN32727795	Complete Genome	Staphylococcus aureus	CLSA48	Leishmania-Microbiome Omics study. Amorim et al	CLSA48
x	PRJNA922957	SAMN32727796	Complete Genome	Staphylococcus aureus	CLSA54	Leishmania-Microbiome Omics study. Amorim et al	CLSA54
