## SupplementalTable4_GO_positive_bacterial_burden for "Multi-omic profiling of cutaneous leishmaniasis infections reveals microbiota-driven mechanisms underlying disease severity"

### Sheet: SupplementalTable4_GO_positive_
Supplemental Table 4. Gene Ontology (GO) annotation genesets for the 148 genes correlated positively with bacterial burden. GO analyses were carried out using DAVID Bioinformatics Resources (2021 Update) from NIAID/NIH and biological process terms.
Category	Term	Count	%	PValue	Genes	List Total	Pop Hits	Pop Total	Fold Enrichment	Bonferroni	Benjamini	FDR
GOTERM_BP_DIRECT	GO:0019221~cytokine-mediated signaling pathway	15	10.4167	3.42166e-08	IL11, IL1RN, CSF2, CCL20, IL1R2, IL24, OSM, CXCL1, PTGS2, LILRA3, IL1A, IL36A, PTPRZ1, IL1B, IL13RA2	130	323	19349	6.912	3.31895e-05	3.25396e-05	3.17344e-05
GOTERM_BP_DIRECT	GO:0030593~neutrophil chemotaxis	9	6.25	6.70919e-08	CXCL6, CXCR1, CCL21, CCL20, IL1B, CXCR2, S100A12, CXCL1, TREM1	130	81	19349	16.5376	6.5077e-05	3.25396e-05	3.17344e-05
GOTERM_BP_DIRECT	GO:0006954~inflammatory response	15	10.4167	5.12655e-07	CXCL6, IL1RN, CCL21, CCL20, CXCL1, PTGS2, IL1A, IL36A, ELF3, IL1B, CXCR2, PROK2, S100A12, FFAR3, ITGB6	130	403	19349	5.53989	0.000497152	0.000165758	0.000161657
GOTERM_BP_DIRECT	GO:0006955~immune response	16	11.1111	7.10258e-07	CXCL6, IL1RN, CSF2, CCL21, CCL20, IL1R2, OSM, HLA-G, IL1A, IL36A, CXCR1, IL1B, CXCR2, ITGB6, DEFB4A, ULBP2	130	478	19349	4.98204	0.000688713	0.000172238	0.000167976
GOTERM_BP_DIRECT	GO:0008544~epidermis development	7	4.86111	1.80742e-05	SPRR3, LAMB3, LAMA3, LAMC2, PTHLH, SPRR1B, SPRR2D	130	82	19349	12.7057	0.0173793	0.0035064	0.00341964
GOTERM_BP_DIRECT	GO:0042060~wound healing	7	4.86111	5.27372e-05	SPRR3, CDH3, SERPINB2, IL24, TGFA, NRG1, ITGB6	130	99	19349	10.5239	0.04987	0.00759533	0.0074074
GOTERM_BP_DIRECT	GO:0031581~hemidesmosome assembly	4	2.77778	6.09537e-05	LAMB3, ITGB4, LAMA3, LAMC2	130	12	19349	49.6128	0.0574129	0.00759533	0.0074074
GOTERM_BP_DIRECT	GO:0008284~positive regulation of cell proliferation	14	9.72222	6.26419e-05	IL11, CSF2, IL24, OSM, TGFA, NRG1, LAMC2, AREG, PTHLH, CEACAM6, IL1B, ALDH1A2, CXCR2, PROK2	130	537	19349	3.88033	0.0589552	0.00759533	0.0074074
GOTERM_BP_DIRECT	GO:0070098~chemokine-mediated signaling pathway	6	4.16667	0.000104246	CXCL6, CXCR1, CCL21, CCL20, CXCR2, CXCL1	130	70	19349	12.7576	0.0961788	0.010691	0.0104265
GOTERM_BP_DIRECT	GO:0070268~cornification	7	4.86111	0.000110216	SPRR3, KRT17, SPINK6, PI3, DSG3, SPRR1B, SPRR2D	130	113	19349	9.22008	0.101399	0.010691	0.0104265
GOTERM_BP_DIRECT	GO:0007156~homophilic cell adhesion via plasma membrane adhesion molecules	8	5.55556	0.000145273	CDH3, DSCAM, PCDHGC5, CEACAM6, CEACAM5, FAT2, DSG3, IGFN1	130	170	19349	7.00416	0.131446	0.0128105	0.0124935
GOTERM_BP_DIRECT	GO:0006935~chemotaxis	7	4.86111	0.000175595	CXCL6, CCL20, CXCR2, PROK2, CXCL1, CMTM2, DEFB4A	130	123	19349	8.47048	0.156624	0.014194	0.0138428
GOTERM_BP_DIRECT	GO:0071222~cellular response to lipopolysaccharide	8	5.55556	0.000287384	IL1A, CXCL6, ZFP36, IL36A, CSF2, IL1B, IL24, CXCL1	130	190	19349	6.26688	0.243311	0.0214433	0.0209127
GOTERM_BP_DIRECT	GO:0043312~neutrophil degranulation	12	8.33333	0.000387772	ADGRG3, CEACAM3, CDA, LRG1, CXCR1, ANXA3, CEACAM6, ADGRE3, CXCR2, S100A12, CXCL1, LILRA3	130	482	19349	3.70552	0.313543	0.0261066	0.0254606
GOTERM_BP_DIRECT	GO:0031424~keratinization	8	5.55556	0.00040371	IL1A, SPRR3, CDH3, KRT17, SFN, DSG3, SPRR1B, SPRR2D	130	201	19349	5.92392	0.324078	0.0261066	0.0254606
GOTERM_BP_DIRECT	GO:0050731~positive regulation of peptidyl-tyrosine phosphorylation	6	4.16667	0.000458613	IL11, OSM, TGFA, CSPG4, NRG1, AREG	130	96	19349	9.3024	0.359148	0.0278034	0.0271155
GOTERM_BP_DIRECT	GO:0007186~G-protein coupled receptor signaling pathway	19	13.1944	0.000724991	CXCL6, GPR78, CCL21, CCL20, CXCL1, AREG, PTHLH, HCAR2, ADGRG3, HCAR3, ADGRF1, GPRC5A, CXCR1, ADGRE3, CXCR2, PROK2, FFAR3, FFAR2, DEFB4A	130	1165	19349	2.42741	0.505148	0.0413671	0.0403436
GOTERM_BP_DIRECT	GO:0061844~antimicrobial humoral immune response mediated by antimicrobial peptide	6	4.16667	0.000818261	CXCL6, CCL21, CCL20, S100A12, CXCL1, DEFB4A	130	109	19349	8.19294	0.547984	0.0440952	0.0430042
GOTERM_BP_DIRECT	GO:0051384~response to glucocorticoid	5	3.47222	0.000987314	IL1RN, ANXA3, WNT7B, PTGS2, AREG	130	66	19349	11.2756	0.616405	0.0478847	0.0467
GOTERM_BP_DIRECT	GO:0007416~synapse assembly	5	3.47222	0.000987314	ADGRF1, DSCAM, FLRT3, NRG1, IGFN1	130	66	19349	11.2756	0.616405	0.0478847	0.0467
GOTERM_BP_DIRECT	GO:0031640~killing of cells of other organism	5	3.47222	0.00123058	CCL21, CCL20, S100A12, CXCL1, DEFB4A	130	70	19349	10.6313	0.697114	0.0568411	0.0554347
GOTERM_BP_DIRECT	GO:0060326~cell chemotaxis	5	3.47222	0.00129739	CXCR1, CCL21, CCL20, CXCR2, DEFB4A	130	71	19349	10.4816	0.716142	0.057203	0.0557877
GOTERM_BP_DIRECT	GO:0007189~adenylate cyclase-activating G-protein coupled receptor signaling pathway	6	4.16667	0.00161942	ADGRG3, ADGRF1, GPR78, UCN2, ADGRE3, PTHLH	130	127	19349	7.03174	0.792394	0.0682973	0.0666075
GOTERM_BP_DIRECT	GO:2001240~negative regulation of extrinsic apoptotic signaling pathway in absence of ligand	4	2.77778	0.00176012	IL1A, CSF2, IL1B, NRG1	130	36	19349	16.5376	0.818921	0.0704307	0.0686881
GOTERM_BP_DIRECT	GO:0030198~extracellular matrix organization	8	5.55556	0.00181522	LAMB3, ELF3, ITGB4, COL22A1, LAMA3, LAMC2, ITGB6, MMP10	130	260	19349	4.57964	0.828362	0.0704307	0.0686881
GOTERM_BP_DIRECT	GO:0007165~signal transduction	18	12.5	0.00267961	GABRQ, CXCL6, IL11, IL1RN, TENM2, CCL20, IL24, TGFA, CXCL1, AREG, GPRC5A, CEACAM6, ARTN, IL1B, CXCR2, FAM3D, SFN, CMTM2	130	1204	19349	2.22516	0.925927	0.0999699	0.0974964
GOTERM_BP_DIRECT	GO:0030855~epithelial cell differentiation	5	3.47222	0.00335138	UPK1B, KRT17, ELF3, AKR1C1, RHCG	130	92	19349	8.08905	0.961469	0.120401	0.117422
GOTERM_BP_DIRECT	GO:0007155~cell adhesion	11	7.63889	0.0038568	FERMT1, CDH3, DSCAM, PCDHGC5, ITGB4, LAMA3, CLCA2, CLDN17, LAMC2, ITGB6, CD24	130	551	19349	2.97137	0.976443	0.13361	0.130305
GOTERM_BP_DIRECT	GO:0051781~positive regulation of cell division	4	2.77778	0.00402309	IL1A, IL1B, OSM, TGFA	130	48	19349	12.4032	0.979965	0.134565	0.131236
GOTERM_BP_DIRECT	GO:0000165~MAPK cascade	8	5.55556	0.00431831	ZFP36, CSF2, ARTN, IL1B, NEFL, TGFA, NRG1, AREG	130	304	19349	3.9168	0.984972	0.139625	0.136171
GOTERM_BP_DIRECT	GO:0030199~collagen fibril organization	5	3.47222	0.00536633	LAMB3, ITGB4, COL22A1, LAMA3, LAMC2	130	105	19349	7.08755	0.994589	0.167914	0.16376
GOTERM_BP_DIRECT	GO:0002407~dendritic cell chemotaxis	3	2.08333	0.00561792	CXCR1, CCL21, CXCR2	130	17	19349	26.2656	0.995767	0.170293	0.16608
GOTERM_BP_DIRECT	GO:0000187~activation of MAPK activity	5	3.47222	0.00830273	IL1B, PROK2, TGFA, CSPG4, NRG1	130	119	19349	6.25372	0.999693	0.24405	0.238012
GOTERM_BP_DIRECT	GO:0098609~cell-cell adhesion	6	4.16667	0.00914335	TENM2, CDH3, LAMA3, FAT2, DSG3, CD24	130	191	19349	4.67555	0.999865	0.260854	0.2544
GOTERM_BP_DIRECT	GO:0051897~positive regulation of protein kinase B signaling	6	4.16667	0.00973855	CCL21, OSM, TGFA, NRG1, LRP2, AREG	130	194	19349	4.60325	0.999925	0.269897	0.263219
GOTERM_BP_DIRECT	GO:0038112~interleukin-8-mediated signaling pathway	2	1.38889	0.0132899	CXCR1, CXCR2	130	2	19349	148.838	0.999998	0.339243	0.330849
GOTERM_BP_DIRECT	GO:0002879~positive regulation of acute inflammatory response to non-antigenic stimulus	2	1.38889	0.0132899	FFAR3, FFAR2	130	2	19349	148.838	0.999998	0.339243	0.330849
GOTERM_BP_DIRECT	GO:0090276~regulation of peptide hormone secretion	2	1.38889	0.0132899	FFAR3, FFAR2	130	2	19349	148.838	0.999998	0.339243	0.330849
GOTERM_BP_DIRECT	GO:0007417~central nervous system development	5	3.47222	0.0158292	PTPRZ1, SPINK6, SLC2A1, NPTX1, TAGLN3	130	144	19349	5.168	1	0.384279	0.374771
GOTERM_BP_DIRECT	GO:0043406~positive regulation of MAP kinase activity	4	2.77778	0.0158465	IL1B, S100A12, TGFA, CD24	130	79	19349	7.53612	1	0.384279	0.374771
GOTERM_BP_DIRECT	GO:0010575~positive regulation of vascular endothelial growth factor production	3	2.08333	0.0169838	IL1A, IL1B, PTGS2	130	30	19349	14.8838	1	0.392244	0.382539
GOTERM_BP_DIRECT	GO:0045840~positive regulation of mitotic nuclear division	3	2.08333	0.0169838	IL1A, IL1B, TGFA	130	30	19349	14.8838	1	0.392244	0.382539
GOTERM_BP_DIRECT	GO:0050873~brown fat cell differentiation	3	2.08333	0.0180768	LRG1, LAMB3, PTGS2	130	31	19349	14.4037	1	0.407778	0.397689
GOTERM_BP_DIRECT	GO:0007267~cell-cell signaling	6	4.16667	0.0187465	CXCL6, CCL21, CCL20, IL1B, AREG, PTHLH	130	229	19349	3.8997	1	0.413275	0.403049
GOTERM_BP_DIRECT	GO:0033693~neurofilament bundle assembly	2	1.38889	0.019869	NEFL, NEFM	130	3	19349	99.2256	1	0.418977	0.40861
GOTERM_BP_DIRECT	GO:0001660~fever generation	2	1.38889	0.019869	IL1A, IL1B	130	3	19349	99.2256	1	0.418977	0.40861
GOTERM_BP_DIRECT	GO:0007411~axon guidance	6	4.16667	0.0207032	TENM2, DSCAM, FLRT3, ARTN, TUBB3, LAMA3	130	235	19349	3.80013	1	0.427279	0.416707
GOTERM_BP_DIRECT	GO:0009888~tissue development	3	2.08333	0.0227346	LAMB3, LAMA3, LAMC2	130	35	19349	12.7576	1	0.459427	0.44806
GOTERM_BP_DIRECT	GO:0046330~positive regulation of JNK cascade	4	2.77778	0.0256978	IL1A, CCL21, IL1B, WNT7B	130	95	19349	6.26688	1	0.508711	0.496124
GOTERM_BP_DIRECT	GO:0033092~positive regulation of immature T cell proliferation in thymus	2	1.38889	0.0264046	IL1A, IL1B	130	4	19349	74.4192	1	0.512248	0.499574
GOTERM_BP_DIRECT	GO:0070498~interleukin-1-mediated signaling pathway	4	2.77778	0.0271141	IL1A, IL1RN, IL1B, IL1R2	130	97	19349	6.13767	1	0.515699	0.502939
GOTERM_BP_DIRECT	GO:0002138~retinoic acid biosynthetic process	2	1.38889	0.0328969	ALDH1A2, RBP1	130	5	19349	59.5354	1	0.602075	0.587178
GOTERM_BP_DIRECT	GO:0031622~positive regulation of fever generation	2	1.38889	0.0328969	IL1B, PTGS2	130	5	19349	59.5354	1	0.602075	0.587178
GOTERM_BP_DIRECT	GO:0008285~negative regulation of cell proliferation	8	5.55556	0.0335674	IL1A, IL1B, ALDH1A2, IL24, OSM, CXCL1, PTGS2, PTHLH	130	457	19349	2.60549	1	0.60297	0.588051
GOTERM_BP_DIRECT	GO:0002548~monocyte chemotaxis	3	2.08333	0.0362352	CCL21, CCL20, S100A12	130	45	19349	9.92256	1	0.631695	0.616066
GOTERM_BP_DIRECT	GO:0007229~integrin-mediated signaling pathway	4	2.77778	0.036469	FERMT1, ITGB4, LAMA3, ITGB6	130	109	19349	5.46196	1	0.631695	0.616066
GOTERM_BP_DIRECT	GO:0002385~mucosal immune response	2	1.38889	0.0393462	FFAR3, FFAR2	130	6	19349	49.6128	1	0.669576	0.653009
GOTERM_BP_DIRECT	GO:0007157~heterophilic cell-cell adhesion via plasma membrane cell adhesion molecules	3	2.08333	0.0407588	TENM2, CEACAM6, CEACAM5	130	48	19349	9.3024	1	0.681657	0.664791
GOTERM_BP_DIRECT	GO:2000660~negative regulation of interleukin-1-mediated signaling pathway	2	1.38889	0.0457529	IL1RN, IL1R2	130	7	19349	42.5253	1	0.704449	0.68702
GOTERM_BP_DIRECT	GO:0035234~ectopic germ cell programmed cell death	2	1.38889	0.0457529	IL1A, IL1B	130	7	19349	42.5253	1	0.704449	0.68702
GOTERM_BP_DIRECT	GO:0006776~vitamin A metabolic process	2	1.38889	0.0457529	ALDH1A2, RBP1	130	7	19349	42.5253	1	0.704449	0.68702
GOTERM_BP_DIRECT	GO:0031394~positive regulation of prostaglandin biosynthetic process	2	1.38889	0.0457529	IL1B, PTGS2	130	7	19349	42.5253	1	0.704449	0.68702
GOTERM_BP_DIRECT	GO:0006766~vitamin metabolic process	2	1.38889	0.0457529	CYP24A1, LRP2	130	7	19349	42.5253	1	0.704449	0.68702
GOTERM_BP_DIRECT	GO:0031175~neuron projection development	4	2.77778	0.0492048	CAMSAP3, ADGRF1, FLRT3, AREG	130	123	19349	4.84028	1	0.74576	0.727308
GOTERM_BP_DIRECT	GO:0070837~dehydroascorbic acid transport	2	1.38889	0.0521172	SLC2A14, SLC2A1	130	8	19349	37.2096	1	0.765965	0.747013
GOTERM_BP_DIRECT	GO:1900004~negative regulation of serine-type endopeptidase activity	2	1.38889	0.0521172	SPINK6, ANXA8	130	8	19349	37.2096	1	0.765965	0.747013
GOTERM_BP_DIRECT	GO:0007166~cell surface receptor signaling pathway	6	4.16667	0.0555035	ADGRG3, CDA, ADGRF1, CXCR1, ADGRE3, CXCR2	130	308	19349	2.89945	1	0.803558	0.783676
GOTERM_BP_DIRECT	GO:0071636~positive regulation of transforming growth factor beta production	2	1.38889	0.0584393	FERMT1, PTGS2	130	9	19349	33.0752	1	0.809802	0.789766
GOTERM_BP_DIRECT	GO:0015749~monosaccharide transport	2	1.38889	0.0584393	SLC2A14, SLC2A1	130	9	19349	33.0752	1	0.809802	0.789766
GOTERM_BP_DIRECT	GO:0046888~negative regulation of hormone secretion	2	1.38889	0.0584393	IL11, OSM	130	9	19349	33.0752	1	0.809802	0.789766
GOTERM_BP_DIRECT	GO:0038007~netrin-activated signaling pathway	2	1.38889	0.0647197	DSCAM, TUBB3	130	10	19349	29.7677	1	0.884198	0.862321
GOTERM_BP_DIRECT	GO:0001523~retinoid metabolic process	3	2.08333	0.0680435	AKR1C1, RBP1, LRP2	130	64	19349	6.9768	1	0.90528	0.882881
GOTERM_BP_DIRECT	GO:0042742~defense response to bacterium	5	3.47222	0.0681293	CXCL6, ANXA3, CCL20, S100A12, DEFB4A	130	230	19349	3.23562	1	0.90528	0.882881
GOTERM_BP_DIRECT	GO:0042592~homeostatic process	2	1.38889	0.0709584	WNT7B, RHCG	130	11	19349	27.0615	1	0.905653	0.883245
GOTERM_BP_DIRECT	GO:0032308~positive regulation of prostaglandin secretion	2	1.38889	0.0709584	IL1A, IL1B	130	11	19349	27.0615	1	0.905653	0.883245
GOTERM_BP_DIRECT	GO:0097011~cellular response to granulocyte macrophage colony-stimulating factor stimulus	2	1.38889	0.0709584	ZFP36, CSF2	130	11	19349	27.0615	1	0.905653	0.883245
GOTERM_BP_DIRECT	GO:0009972~cytidine deamination	2	1.38889	0.0771559	CDA, APOBEC3B	130	12	19349	24.8064	1	0.947357	0.923917
GOTERM_BP_DIRECT	GO:0046323~glucose import	2	1.38889	0.0771559	SLC2A14, SLC2A1	130	12	19349	24.8064	1	0.947357	0.923917
GOTERM_BP_DIRECT	GO:0042359~vitamin D metabolic process	2	1.38889	0.0771559	CYP24A1, LRP2	130	12	19349	24.8064	1	0.947357	0.923917
GOTERM_BP_DIRECT	GO:0042531~positive regulation of tyrosine phosphorylation of STAT protein	3	2.08333	0.0814233	CSF2, IL24, OSM	130	71	19349	6.28895	1	0.975667	0.951527
GOTERM_BP_DIRECT	GO:0031274~positive regulation of pseudopodium assembly	2	1.38889	0.0833123	CCL21, CDC42EP2	130	13	19349	22.8982	1	0.975667	0.951527
GOTERM_BP_DIRECT	GO:0045741~positive regulation of epidermal growth factor-activated receptor activity	2	1.38889	0.0833123	TGFA, AREG	130	13	19349	22.8982	1	0.975667	0.951527
GOTERM_BP_DIRECT	GO:0001525~angiogenesis	5	3.47222	0.0834849	COL22A1, PROK2, TGFA, CSPG4, PTGS2	130	247	19349	3.01292	1	0.975667	0.951527
GOTERM_BP_DIRECT	GO:0007204~positive regulation of cytosolic calcium ion concentration	4	2.77778	0.0864505	CXCR1, CXCR2, PROK2, CD24	130	156	19349	3.81637	1	0.998297	0.973597
GOTERM_BP_DIRECT	GO:0045766~positive regulation of angiogenesis	4	2.77778	0.0929024	IL1A, LRG1, ANXA3, IL1B	130	161	19349	3.69785	1	1	0.976264
GOTERM_BP_DIRECT	GO:0016477~cell migration	5	3.47222	0.0942526	LAMB3, ITGB4, LAMA3, ITGB6, CD24	130	258	19349	2.88447	1	1	0.976264
GOTERM_BP_DIRECT	GO:2000406~positive regulation of T cell migration	2	1.38889	0.0955032	CCL21, CCL20	130	15	19349	19.8451	1	1	0.976264
GOTERM_BP_DIRECT	GO:0002720~positive regulation of cytokine production involved in immune response	2	1.38889	0.0955032	FFAR3, FFAR2	130	15	19349	19.8451	1	1	0.976264
GOTERM_BP_DIRECT	GO:0010838~positive regulation of keratinocyte proliferation	2	1.38889	0.0955032	CDH3, AREG	130	15	19349	19.8451	1	1	0.976264
GOTERM_BP_DIRECT	GO:0033630~positive regulation of cell adhesion mediated by integrin	2	1.38889	0.0955032	FERMT1, CCL21	130	15	19349	19.8451	1	1	0.976264
