## SupplementalTable6_GO_GeneModule1_MicrobiomeClusters for "Multi-omic profiling of cutaneous leishmaniasis infections reveals microbiota-driven mechanisms underlying disease severity"

### Sheet: myModule1_GOBP
Supplemental Table 6. Gene Ontology (GO) annotation genesets for the genes included in Gene-Module 1. GO analyses were carried out using DAVID Bioinformatics Resources (2021 Update) from NIAID/NIH and biological process terms.
Category	Term	Count	%	PValue	Genes	List Total	Pop Hits	Pop Total	Fold Enrichment	Bonferroni	Benjamini	FDR
GOTERM_BP_DIRECT	GO:0007155~cell adhesion	32	6.639	2.10918e-06	ROBO2, SEMA5A, PTPRT, TNXB, PCDH19, ROBO1, GPNMB, CCN5, CYP1B1, TNR, CTNNA3, SUSD5, CD34, CDON, PCDHGA7, POSTN, PCDHGA2, OMD, LSAMP, OMG, PCDHB15, GP1BA, L1CAM, MFAP4, BCAN, ITGAD, CDHR1, CNTN1, ITGBL1, FOLR2, PCDHB9, FREM2	422	557	19256	2.62149	0.00471552	0.00472666	0.00470135
GOTERM_BP_DIRECT	GO:0016055~Wnt signaling pathway	17	3.52697	6.86859e-06	WNT10B, WNT10A, DLX3, LRP4, MITF, AXIN2, APCDD1, CPZ, DKK2, NKD2, SFRP2, FRZB, SOSTDC1, RSPO1, GPC4, ZBED3, WNT4	422	196	19256	3.95773	0.0152747	0.00769625	0.00765504
GOTERM_BP_DIRECT	GO:0007399~nervous system development	25	5.18672	1.56356e-05	PCSK2, SEMA5A, SEMA5B, CHRM3, DLX5, CRMP1, ROBO1, EFNB3, GPER1, SLIT3, APOB, CDON, PCDHGA7, NTRK2, SEMA6D, PCDHGA2, LSAMP, PCDHB15, NRG2, L1CAM, DCLK1, FGF14, FRMD7, NOVA1, FGF12	422	414	19256	2.75545	0.0344329	0.0116798	0.0116172
GOTERM_BP_DIRECT	GO:0048006~antigen processing and presentation, endogenous lipid antigen via MHC class Ib	4	0.829876	0.00010043	CD1E, CD1C, CD1B, CD1A	422	5	19256	36.5043	0.201543	0.0562658	0.0559645
GOTERM_BP_DIRECT	GO:0042438~melanin biosynthetic process	5	1.03734	0.000189476	OCA2, PMEL, SLC45A2, DCT, TYRP1	422	14	19256	16.2965	0.346005	0.0758359	0.0754298
GOTERM_BP_DIRECT	GO:0007411~axon guidance	14	2.90456	0.000203041	EPHB6, ROBO2, SEMA5A, NGFR, SEMA5B, SEMA6D, SEMA3G, CRMP1, L1CAM, GLI2, EFNB3, CNTN1, TNR, SLIT3	422	183	19256	3.49085	0.365591	0.0758359	0.0754298
GOTERM_BP_DIRECT	GO:0030198~extracellular matrix organization	13	2.6971	0.000284053	VIT, POSTN, TNXB, ECM2, HPSE2, COL14A1, ELN, MMP11, SMOC2, CCDC80, MMP16, MMP23B, TNR	422	165	19256	3.59512	0.47094	0.0909377	0.0904507
GOTERM_BP_DIRECT	GO:0048007~antigen processing and presentation, exogenous lipid antigen via MHC class Ib	4	0.829876	0.00034018	CD1E, CD1C, CD1B, CD1A	422	7	19256	26.0745	0.533489	0.095293	0.0947827
GOTERM_BP_DIRECT	GO:0031069~hair follicle morphogenesis	6	1.24481	0.000518523	NGFR, WNT10A, DLX3, SOSTDC1, FGFR2, GLI2	422	31	19256	8.83168	0.687238	0.129112	0.128421
GOTERM_BP_DIRECT	GO:0045471~response to ethanol	11	2.28216	0.000693963	CHRNB2, ADCYAP1R1, GRIN2A, MT-ND4, STAR, HTR3A, SLC2A4, HMGCS2, ADH7, MT-CYB, FGFR2	422	133	19256	3.77394	0.788961	0.155517	0.154684
GOTERM_BP_DIRECT	GO:0019369~arachidonic acid metabolic process	6	1.24481	0.000922178	CYP2D6, EPHX1, ALOX15, CYP1B1, CYP4F12, ALOX15B	422	35	19256	7.82234	0.873505	0.174216	0.173283
GOTERM_BP_DIRECT	GO:0006911~phagocytosis, engulfment	10	2.07469	0.000956585	MARCO, IGHG4, IGHV3-73, IGHV4-31, IGLC7, IGHV3-20, IGHV1-3, IGLC3, IGLC1, IGHV3OR16-13	422	115	19256	3.96785	0.882901	0.174216	0.173283
GOTERM_BP_DIRECT	GO:0098609~cell-cell adhesion	13	2.6971	0.00101062	ROBO2, ROPN1B, TNXB, NEGR1, COL14A1, PKHD1, LGALS2, ITGAD, CDHR1, CNTN1, CTNNA3, CD34, CDON	422	190	19256	3.12208	0.896269	0.174216	0.173283
GOTERM_BP_DIRECT	GO:0017157~regulation of exocytosis	6	1.24481	0.00119473	PCLO, RAB3A, LGI3, RAB3D, RAB13, SEPTIN5	422	37	19256	7.39951	0.931368	0.191243	0.190219
GOTERM_BP_DIRECT	GO:0007156~homophilic cell adhesion via plasma membrane adhesion molecules	12	2.48963	0.00145419	PTPRT, IGSF11, ROBO2, PCDHGA7, PCDHGA2, CDHR1, PCDHB15, HMCN1, PCDH19, L1CAM, PCDHB9, ROBO1	422	172	19256	3.18351	0.961658	0.20246	0.201376
GOTERM_BP_DIRECT	GO:0050871~positive regulation of B cell activation	9	1.86722	0.00147723	IGHG4, IGHV3-73, IGHV4-31, IGLC7, IGHV3-20, IGHV1-3, IGLC3, IGLC1, IGHV3OR16-13	422	99	19256	4.14821	0.96359	0.20246	0.201376
GOTERM_BP_DIRECT	GO:0006910~phagocytosis, recognition	9	1.86722	0.00157572	IGHG4, IGHV3-73, IGHV4-31, IGLC7, IGHV3-20, IGHV1-3, IGLC3, IGLC1, IGHV3OR16-13	422	100	19256	4.10673	0.970811	0.20246	0.201376
GOTERM_BP_DIRECT	GO:0006958~complement activation, classical pathway	10	2.07469	0.00162618	IGHG4, IGHV3-73, IGHV4-31, IGLC7, C7, IGHV3-20, IGHV1-3, IGLC3, IGLC1, IGHV3OR16-13	422	124	19256	3.67987	0.973937	0.20246	0.201376
GOTERM_BP_DIRECT	GO:0001916~positive regulation of T cell mediated cytotoxicity	5	1.03734	0.00265367	IL23R, CD1E, CD1C, CD1B, CD1A	422	27	19256	8.45006	0.997407	0.312993	0.311317
GOTERM_BP_DIRECT	GO:0042776~mitochondrial ATP synthesis coupled proton transport	7	1.45228	0.00293366	MT-ATP6, MT-ND6, MT-ND4, MT-ND5, MT-ND2, MT-ND3, MT-ND1	422	65	19256	4.91404	0.998618	0.327294	0.325542
GOTERM_BP_DIRECT	GO:0071560~cellular response to transforming growth factor beta stimulus	7	1.45228	0.00316878	CLEC3B, POSTN, WNT10A, STAR, CILP, FGFR2, WNT4	422	66	19256	4.83958	0.999185	0.327294	0.325542
GOTERM_BP_DIRECT	GO:0008584~male gonad development	9	1.86722	0.00321306	NHLH2, AR, ACE, SFRP2, STAR, CYP1B1, NUPR1, CSMD1, WNT4	422	112	19256	3.66672	0.999262	0.327294	0.325542
GOTERM_BP_DIRECT	GO:0006120~mitochondrial electron transport, NADH to ubiquinone	6	1.24481	0.00351787	MT-ND6, MT-ND4, MT-ND5, MT-ND2, MT-ND3, MT-ND1	422	47	19256	5.82515	0.999628	0.328481	0.326722
GOTERM_BP_DIRECT	GO:2000272~negative regulation of receptor activity	6	1.24481	0.00351787	LYNX1, MTRNR2L6, ADH7, MTRNR2L1, DKK2, MTRNR2L4	422	47	19256	5.82515	0.999628	0.328481	0.326722
GOTERM_BP_DIRECT	GO:0009060~aerobic respiration	7	1.45228	0.00425179	MT-ND6, MT-ND4, MT-ND5, MT-CO3, MT-ND2, MT-ND3, MT-ND1	422	70	19256	4.56303	0.999929	0.381131	0.37909
GOTERM_BP_DIRECT	GO:0015990~electron transport coupled proton transport	3	0.622407	0.00456474	MT-ND4, MT-ND5, MT-CYB	422	5	19256	27.3782	0.999965	0.390208	0.388119
GOTERM_BP_DIRECT	GO:0061053~somite development	4	0.829876	0.00470131	WNT11, FRZB, PTCH1, MEOX2	422	16	19256	11.4076	0.999974	0.390208	0.388119
GOTERM_BP_DIRECT	GO:0030178~negative regulation of Wnt signaling pathway	6	1.24481	0.00501793	SFRP2, FRZB, SOSTDC1, APCDD1, DKK2, NKD2	422	51	19256	5.36827	0.999987	0.390342	0.388251
GOTERM_BP_DIRECT	GO:0030182~neuron differentiation	11	2.28216	0.00505127	NTRK2, RNF112, WNT10B, EMX2, WNT10A, WNT11, RTN1, FZD7, HOXC8, WNT4, CDON	422	174	19256	2.88468	0.999988	0.390342	0.388251
GOTERM_BP_DIRECT	GO:0030336~negative regulation of cell migration	11	2.28216	0.00525624	PTPRT, NGFR, SFRP2, WNT11, TET1, CYP1B1, MITF, PODN, ALOX15B, WNT4, ROBO1	422	175	19256	2.86819	0.999993	0.392641	0.390538
GOTERM_BP_DIRECT	GO:0060070~canonical Wnt signaling pathway	8	1.65975	0.00571243	WNT10B, WNT10A, SFRP2, WNT11, FRZB, FZD7, SOSTDC1, WNT4	422	98	19256	3.72493	0.999997	0.397801	0.39567
GOTERM_BP_DIRECT	GO:0007417~central nervous system development	10	2.07469	0.00580671	ROBO2, BCAN, NGFR, NHLH2, EMX2, ALDH5A1, ZIC4, DCLK1, TIMP4, POU3F3	422	150	19256	3.04202	0.999998	0.397801	0.39567
GOTERM_BP_DIRECT	GO:0030282~bone mineralization	6	1.24481	0.0064059	CLEC3B, WNT11, GPNMB, ALOX15, AXIN2, FGFR2	422	54	19256	5.07004	0.999999	0.397801	0.39567
GOTERM_BP_DIRECT	GO:0045600~positive regulation of fat cell differentiation	6	1.24481	0.0064059	SFRP2, SULT1E1, FRZB, LMO3, LPL, AXIN2	422	54	19256	5.07004	0.999999	0.397801	0.39567
GOTERM_BP_DIRECT	GO:0006629~lipid metabolic process	12	2.48963	0.00648927	FADS2, WNT10B, ALDH3A1, CYP4X1, FADS6, PLCL1, UCP3, ALOX15, LPL, APOD, LIPA, ALOX15B	422	209	19256	2.61992	1	0.397801	0.39567
GOTERM_BP_DIRECT	GO:0042773~ATP synthesis coupled electron transport	3	0.622407	0.00674831	MT-ND4, MT-ND5, MT-CO2	422	6	19256	22.8152	1	0.397801	0.39567
GOTERM_BP_DIRECT	GO:0007420~brain development	14	2.90456	0.00675642	ROBO2, EMX2, ACE, NEGR1, CTTNBP2, PTCH1, KCNAB1, PCDH19, GRIN2A, STAR, CNTN1, PHGDH, APOD, HMGCS2	422	270	19256	2.36602	1	0.397801	0.39567
GOTERM_BP_DIRECT	GO:0042733~embryonic digit morphogenesis	6	1.24481	0.0069229	OSR2, SFRP2, ALX4, LRP4, FREM2, GLI2	422	55	19256	4.97785	1	0.397801	0.39567
GOTERM_BP_DIRECT	GO:0007193~adenylate cyclase-inhibiting G-protein coupled receptor signaling pathway	6	1.24481	0.0069229	P2RY12, MARCO, PSAPL1, NPY1R, ADRA2A, ADCY5	422	55	19256	4.97785	1	0.397801	0.39567
GOTERM_BP_DIRECT	GO:2000649~regulation of sodium ion transmembrane transporter activity	4	0.829876	0.00774985	FXYD1, FXYD6, FGF12, SCN4B	422	19	19256	9.60639	1	0.426925	0.424639
GOTERM_BP_DIRECT	GO:0045165~cell fate commitment	6	1.24481	0.00804307	WNT10B, WNT10A, WNT11, MITF, FGFR2, WNT4	422	57	19256	4.80319	1	0.426925	0.424639
GOTERM_BP_DIRECT	GO:0009306~protein secretion	6	1.24481	0.00804307	STEAP3, OLFM2, RAB3A, RAB3D, RAB13, CTAGE8	422	57	19256	4.80319	1	0.426925	0.424639
GOTERM_BP_DIRECT	GO:0050853~B cell receptor signaling pathway	9	1.86722	0.00819178	IGHG4, IGHV3-73, IGHV4-31, IGLC7, IGHV3-20, IGHV1-3, IGLC3, IGLC1, IGHV3OR16-13	422	131	19256	3.13491	1	0.426925	0.424639
GOTERM_BP_DIRECT	GO:0019433~triglyceride catabolic process	4	0.829876	0.00897161	PNPLA3, LPL, APOB, GPIHBP1	422	20	19256	9.12607	1	0.455056	0.452619
GOTERM_BP_DIRECT	GO:0050919~negative chemotaxis	5	1.03734	0.0092456	SEMA5A, SEMA5B, SEMA6D, SEMA3G, SLIT3	422	38	19256	6.00399	1	0.455056	0.452619
GOTERM_BP_DIRECT	GO:0010628~positive regulation of gene expression	21	4.35685	0.0094995	OSR2, NTRK2, WNT10A, ZNF580, DLX5, MITF, ANK2, IGF1, SOX10, POU3F3, ROBO1, EDAR, AR, WNT11, STAR, MUSTN1, GPER1, TMEM119, CNTN1, APOB, CD34	422	513	19256	1.86791	1	0.455056	0.452619
GOTERM_BP_DIRECT	GO:0042475~odontogenesis of dentin-containing tooth	6	1.24481	0.00994999	EDAR, NGFR, DLX3, LRP4, SOSTDC1, GLI2	422	60	19256	4.56303	1	0.455056	0.452619
GOTERM_BP_DIRECT	GO:0090263~positive regulation of canonical Wnt signaling pathway	8	1.65975	0.0100472	SEMA5A, WNT10B, SFRP2, DLX5, RSPO1, DKK2, FGFR2, ZBED3	422	109	19256	3.34902	1	0.455056	0.452619
GOTERM_BP_DIRECT	GO:0010811~positive regulation of cell-substrate adhesion	5	1.03734	0.0101282	VIT, ECM2, CCDC80, ALOX15, VWC2	422	39	19256	5.85004	1	0.455056	0.452619
GOTERM_BP_DIRECT	GO:0001501~skeletal system development	9	1.86722	0.010153	BCAN, EXTL1, MMP16, DLX5, FRZB, ALX4, PRELP, IGF1, GLI2	422	136	19256	3.01965	1	0.455056	0.452619
GOTERM_BP_DIRECT	GO:0035094~response to nicotine	5	1.03734	0.0110636	CHRNB2, MT-ND6, MT-ND4, STAR, PPP1R1B	422	40	19256	5.70379	1	0.48615	0.483546
GOTERM_BP_DIRECT	GO:0009636~response to toxic substance	7	1.45228	0.0120371	EPHX1, CYP1B1, NEFL, BLMH, NUPR1, GLYAT, MT-CYB	422	87	19256	3.67141	1	0.513139	0.510391
GOTERM_BP_DIRECT	GO:0010886~positive regulation of cholesterol storage	3	0.622407	0.0122369	SCARB1, LPL, APOB	422	8	19256	17.1114	1	0.513139	0.510391
GOTERM_BP_DIRECT	GO:0006955~immune response	20	4.14938	0.0124082	XCR1, IGLV5-52, PRG4, IGLV3-1, CD1E, CD1C, CD1B, CRIP1, IGKV3D-15, CD1A, IGLV2-11, IGLV5-37, IGLV3-9, CD40LG, ITGAD, IGLC1, LTB, CCL19, HLA-DQB2, IGKV6-21	422	492	19256	1.85489	1	0.513139	0.510391
GOTERM_BP_DIRECT	GO:0042493~response to drug	14	2.90456	0.0128454	EMX2, ADCYAP1R1, PTCH1, LPL, MT-ND1, ALDH3A1, GRIN2A, FABP3, SFRP2, STAR, BLMH, APOD, MT-CYB, TIMP4	422	293	19256	2.18029	1	0.513139	0.510391
GOTERM_BP_DIRECT	GO:0001942~hair follicle development	5	1.03734	0.0130972	EDAR, WNT10A, ALX4, LRP4, APCDD1	422	42	19256	5.43218	1	0.513139	0.510391
GOTERM_BP_DIRECT	GO:0042908~xenobiotic transport	4	0.829876	0.0132807	SLC15A2, SLC47A1, ABCB5, ABCA8	422	23	19256	7.93571	1	0.513139	0.510391
GOTERM_BP_DIRECT	GO:0030318~melanocyte differentiation	4	0.829876	0.0132807	OCA2, TYRP1, MITF, SOX10	422	23	19256	7.93571	1	0.513139	0.510391
GOTERM_BP_DIRECT	GO:0090090~negative regulation of canonical Wnt signaling pathway	9	1.86722	0.0145313	SFRP2, WNT11, FRZB, LRP4, SOSTDC1, AXIN2, SOX10, DKK2, NKD2	422	145	19256	2.83223	1	0.547169	0.544239
GOTERM_BP_DIRECT	GO:0045109~intermediate filament organization	6	1.24481	0.0146498	KRT81, KRT2, KRT1, NEFL, KRT77, INA	422	66	19256	4.14821	1	0.547169	0.544239
GOTERM_BP_DIRECT	GO:0014911~positive regulation of smooth muscle cell migration	4	0.829876	0.0149362	POSTN, SEMA6D, CYP1B1, IGF1	422	24	19256	7.60506	1	0.548723	0.545785
GOTERM_BP_DIRECT	GO:0051057~positive regulation of small GTPase mediated signal transduction	3	0.622407	0.0155074	ADCYAP1R1, FRMD7, CDON	422	9	19256	15.2101	1	0.560518	0.557517
GOTERM_BP_DIRECT	GO:0002377~immunoglobulin production	7	1.45228	0.0171108	IGLV2-11, IGLV5-37, IGLV3-9, IGLV5-52, IGLV3-1, IGKV3D-15, IGKV6-21	422	94	19256	3.398	1	0.608656	0.605396
GOTERM_BP_DIRECT	GO:0006631~fatty acid metabolic process	7	1.45228	0.0179392	PM20D1, FA2H, FABP3, TNXB, UCP3, LPL, CYP4F12	422	95	19256	3.36223	1	0.628153	0.624789
GOTERM_BP_DIRECT	GO:0033555~multicellular organismal response to stress	3	0.622407	0.0191066	ADCYAP1R1, HMGCS2, KIAA0319	422	10	19256	13.6891	1	0.641359	0.637925
GOTERM_BP_DIRECT	GO:0050885~neuromuscular process controlling balance	5	1.03734	0.019175	JPH4, TIFAB, TNR, NEFL, ADCY5	422	47	19256	4.85429	1	0.641359	0.637925
GOTERM_BP_DIRECT	GO:0001755~neural crest cell migration	5	1.03734	0.019175	SEMA5A, SEMA5B, SEMA6D, SEMA3G, SOX10	422	47	19256	4.85429	1	0.641359	0.637925
GOTERM_BP_DIRECT	GO:0045879~negative regulation of smoothened signaling pathway	4	0.829876	0.0205727	PTCH1, HHIP, PTCH2, GLI2	422	27	19256	6.76005	1	0.668167	0.664589
GOTERM_BP_DIRECT	GO:0048843~negative regulation of axon extension involved in axon guidance	4	0.829876	0.0205727	SEMA5A, SEMA5B, SEMA6D, SEMA3G	422	27	19256	6.76005	1	0.668167	0.664589
GOTERM_BP_DIRECT	GO:0002250~adaptive immune response	18	3.73444	0.0213533	IGLC7, FCRL4, IGLV5-52, IGLV3-1, CD1E, CD1C, CD1B, IGKV3D-15, CD1A, LILRB5, IGLV2-11, IGLV5-37, IGHG4, IGLV3-9, IGLC3, IGLC1, HLA-DQB2, IGKV6-21	422	451	19256	1.82117	1	0.683612	0.679952
GOTERM_BP_DIRECT	GO:0021952~central nervous system projection neuron axonogenesis	3	0.622407	0.0230187	EPHB6, CHRNB2, DCLK1	422	11	19256	12.4446	1	0.726548	0.722657
GOTERM_BP_DIRECT	GO:0008285~negative regulation of cell proliferation	18	3.73444	0.0248937	KANK2, LDOC1, AXIN2, PODN, ALOX15B, NUDT6, ST18, AR, FABP3, TFAP4, CACNB4, SFRP2, GPNMB, FRZB, GPER1, CYP1B1, SLIT3, NUPR1	422	459	19256	1.78942	1	0.744129	0.740144
GOTERM_BP_DIRECT	GO:1902600~hydrogen ion transmembrane transport	8	1.65975	0.0251626	MT-ATP6, SLC15A2, UCP3, ATP1A3, MT-CO2, MT-CO3, MT-CYB, ATP6V1B1	422	131	19256	2.78659	1	0.744129	0.740144
GOTERM_BP_DIRECT	GO:0007584~response to nutrient	6	1.24481	0.0254197	ALDH3A1, SFRP2, STAR, UCP3, CYP1B1, HMGCS2	422	76	19256	3.60239	1	0.744129	0.740144
GOTERM_BP_DIRECT	GO:0072659~protein localization to plasma membrane	9	1.86722	0.0254657	DPP6, RAB3A, RAB3D, PTCH1, RAB13, ANK2, MRAP2, GPR158, NKD2	422	161	19256	2.55076	1	0.744129	0.740144
GOTERM_BP_DIRECT	GO:0045669~positive regulation of osteoblast differentiation	6	1.24481	0.0267147	SCUBE2, WNT10B, SFRP2, TMEM119, IGF1, WNT4	422	77	19256	3.55561	1	0.744129	0.740144
GOTERM_BP_DIRECT	GO:0031424~keratinization	6	1.24481	0.0267147	KRT81, SPRR2G, KRT2, KRT1, LORICRIN, KRT77	422	77	19256	3.55561	1	0.744129	0.740144
GOTERM_BP_DIRECT	GO:0072089~stem cell proliferation	5	1.03734	0.0267486	OSR2, WNT11, PTCH1, AXIN2, CD34	422	52	19256	4.38753	1	0.744129	0.740144
GOTERM_BP_DIRECT	GO:0032870~cellular response to hormone stimulus	4	0.829876	0.0272209	ROBO2, UCP3, SLIT3, ADRA2A	422	30	19256	6.08404	1	0.744129	0.740144
GOTERM_BP_DIRECT	GO:0007631~feeding behavior	4	0.829876	0.0272209	NTRK2, NEGR1, NPY1R, MRAP2	422	30	19256	6.08404	1	0.744129	0.740144
GOTERM_BP_DIRECT	GO:0018149~peptide cross-linking	4	0.829876	0.0272209	KRT2, KRT1, LORICRIN, KRT10	422	30	19256	6.08404	1	0.744129	0.740144
GOTERM_BP_DIRECT	GO:0043534~blood vessel endothelial cell migration	3	0.622407	0.0272283	SCARB1, CYP1B1, AMOT	422	12	19256	11.4076	1	0.744129	0.740144
GOTERM_BP_DIRECT	GO:0043065~positive regulation of apoptotic process	14	2.90456	0.0292673	FOXA1, HRK, WNT10B, CSRNP3, ACE, LGALS2, GRIN2A, TFAP4, SFRP2, WNT11, FRZB, GPER1, CYP1B1, NUPR1	422	328	19256	1.94764	1	0.790217	0.785985
GOTERM_BP_DIRECT	GO:0050772~positive regulation of axonogenesis	4	0.829876	0.0296615	ROBO2, NTRK2, NEFL, ROBO1	422	31	19256	5.88778	1	0.791327	0.78709
GOTERM_BP_DIRECT	GO:0007160~cell-matrix adhesion	7	1.45228	0.0300927	SNED1, ECM2, TNXB, ITGAD, ITGBL1, L1CAM, CD34	422	107	19256	2.98516	1	0.793384	0.789136
GOTERM_BP_DIRECT	GO:0007267~cell-cell signaling	11	2.28216	0.0306281	SEMA5A, AR, FGF14, SFRP2, EFNB3, GPNMB, CCN5, LTB, FGF12, CCL17, FGFR2	422	230	19256	2.18232	1	0.798112	0.793839
GOTERM_BP_DIRECT	GO:0006068~ethanol catabolic process	3	0.622407	0.0317206	ALDH2, SULT1E1, ADH7	422	13	19256	10.5301	1	0.817078	0.812702
GOTERM_BP_DIRECT	GO:0003180~aortic valve morphogenesis	4	0.829876	0.0322137	ROBO2, ELN, SLIT3, ROBO1	422	32	19256	5.70379	1	0.820351	0.815959
GOTERM_BP_DIRECT	GO:0060071~Wnt signaling pathway, planar cell polarity pathway	4	0.829876	0.0348769	WNT11, FZD7, ROR1, GPC4	422	33	19256	5.53095	1	0.878191	0.873489
GOTERM_BP_DIRECT	GO:0007224~smoothened signaling pathway	6	1.24481	0.0353644	FOXA1, WNT10B, PTCH1, PTCH2, GLI2, CDON	422	83	19256	3.29858	1	0.880572	0.875857
GOTERM_BP_DIRECT	GO:0034383~low-density lipoprotein particle clearance	3	0.622407	0.0364812	SCARB1, APOB, LIPA	422	14	19256	9.77793	1	0.897596	0.89279
GOTERM_BP_DIRECT	GO:0008544~epidermis development	6	1.24481	0.0369553	EDAR, SPRR2G, DCT, KRT2, KRT10, POU2F3	422	84	19256	3.25931	1	0.897596	0.89279
GOTERM_BP_DIRECT	GO:0021510~spinal cord development	4	0.829876	0.0376502	VIT, ROBO2, NEFL, PHGDH	422	34	19256	5.36827	1	0.897596	0.89279
GOTERM_BP_DIRECT	GO:0042476~odontogenesis	4	0.829876	0.0376502	OSR2, WNT10A, AXIN2, FGFR2	422	34	19256	5.36827	1	0.897596	0.89279
GOTERM_BP_DIRECT	GO:0001503~ossification	6	1.24481	0.0385895	IGSF10, CLEC3B, ALOX15, LRRC17, TMEM119, ATP6V1B1	422	85	19256	3.22096	1	0.910305	0.905431
GOTERM_BP_DIRECT	GO:0071526~semaphorin-plexin signaling pathway	4	0.829876	0.0405327	SEMA5A, SEMA5B, SEMA6D, SEMA3G	422	35	19256	5.2149	1	0.931949	0.926958
GOTERM_BP_DIRECT	GO:0048172~regulation of short-term neuronal synaptic plasticity	3	0.622407	0.0414965	SYNGR1, RAB3A, GRIK2	422	15	19256	9.12607	1	0.931949	0.926958
GOTERM_BP_DIRECT	GO:0003073~regulation of systemic arterial blood pressure	3	0.622407	0.0414965	AR, POSTN, KLK1	422	15	19256	9.12607	1	0.931949	0.926958
GOTERM_BP_DIRECT	GO:0042445~hormone metabolic process	3	0.622407	0.0414965	FOXA1, ACE, WNT4	422	15	19256	9.12607	1	0.931949	0.926958
GOTERM_BP_DIRECT	GO:0007626~locomotory behavior	6	1.24481	0.0419885	CHRNB2, NEGR1, PPP1R1B, NPY1R, CNTN1, ADCY5	422	87	19256	3.14692	1	0.931949	0.926958
GOTERM_BP_DIRECT	GO:0030199~collagen fibril organization	5	1.03734	0.0421269	MMP11, SFRP2, TNXB, COL14A1, CYP1B1	422	60	19256	3.80253	1	0.931949	0.926958
GOTERM_BP_DIRECT	GO:0048692~negative regulation of axon extension involved in regeneration	2	0.414938	0.0432497	TNR, KIAA0319	422	2	19256	45.6303	1	0.931949	0.926958
GOTERM_BP_DIRECT	GO:0050925~negative regulation of negative chemotaxis	2	0.414938	0.0432497	ROBO2, ROBO1	422	2	19256	45.6303	1	0.931949	0.926958
GOTERM_BP_DIRECT	GO:0021847~ventricular zone neuroblast division	2	0.414938	0.0432497	DCT, FGFR2	422	2	19256	45.6303	1	0.931949	0.926958
GOTERM_BP_DIRECT	GO:0060412~ventricular septum morphogenesis	4	0.829876	0.0466214	ROBO2, WNT11, SLIT3, ROBO1	422	37	19256	4.93301	1	0.961223	0.956076
GOTERM_BP_DIRECT	GO:0001822~kidney development	7	1.45228	0.0466777	PKHD1, ACE, LRP4, HMGCS2, FREM2, GLI2, WNT4	422	119	19256	2.68414	1	0.961223	0.956076
GOTERM_BP_DIRECT	GO:0010765~positive regulation of sodium ion transport	3	0.622407	0.0467529	CNTN1, FGF12, SCN4B	422	16	19256	8.55569	1	0.961223	0.956076
GOTERM_BP_DIRECT	GO:0060074~synapse maturation	3	0.622407	0.0467529	BCAN, NEFL, SEZ6L2	422	16	19256	8.55569	1	0.961223	0.956076
GOTERM_BP_DIRECT	GO:1901387~positive regulation of voltage-gated calcium channel activity	3	0.622407	0.0467529	CACNB4, STAC, STAC2	422	16	19256	8.55569	1	0.961223	0.956076
GOTERM_BP_DIRECT	GO:0032981~mitochondrial respiratory chain complex I assembly	5	1.03734	0.0489451	MT-ND6, MT-ND4, MT-ND5, MT-ND2, MT-ND1	422	63	19256	3.62145	1	0.997144	0.991805
GOTERM_BP_DIRECT	GO:0007275~multicellular organism development	10	2.07469	0.0500342	EPHB6, MMP11, NTRK2, GATM, ROR1, PCOLCE, MEOX2, CCL17, FSTL4, FGFR2	422	217	19256	2.10278	1	1	0.995089
GOTERM_BP_DIRECT	GO:0030168~platelet activation	5	1.03734	0.051345	P2RY12, CD40LG, GP1BA, ADRA2A, F2RL2	422	64	19256	3.56487	1	1	0.995089
GOTERM_BP_DIRECT	GO:0071548~response to dexamethasone	3	0.622407	0.0522377	ACE, FIBIN, CYP1B1	422	17	19256	8.05241	1	1	0.995089
GOTERM_BP_DIRECT	GO:0009790~embryo development	3	0.622407	0.0522377	OSR2, DLX3, DLX5	422	17	19256	8.05241	1	1	0.995089
GOTERM_BP_DIRECT	GO:0030335~positive regulation of cell migration	11	2.28216	0.0560809	SEMA5A, SEMA5B, WNT11, GPNMB, F10, GPER1, SEMA6D, ZNF703, SEMA3G, IGF1, ADRA2A	422	256	19256	1.96068	1	1	0.995089
GOTERM_BP_DIRECT	GO:0001649~osteoblast differentiation	7	1.45228	0.0567409	WNT10B, WNT11, GPNMB, DLX5, TMEM119, AXIN2, GLI2	422	125	19256	2.5553	1	1	0.995089
GOTERM_BP_DIRECT	GO:0050680~negative regulation of epithelial cell proliferation	5	1.03734	0.0615754	WNT10B, AR, SFRP2, PTCH1, NUPR1	422	68	19256	3.35517	1	1	0.995089
GOTERM_BP_DIRECT	GO:0043410~positive regulation of MAPK cascade	8	1.65975	0.0622197	NTRK2, AR, GPER1, ROR1, IGF1, ADRA2A, FGFR2, CDON	422	160	19256	2.28152	1	1	0.995089
GOTERM_BP_DIRECT	GO:0086091~regulation of heart rate by cardiac conduction	4	0.829876	0.0636688	KCNJ5, ANK2, CTNNA3, SCN4B	422	42	19256	4.34575	1	1	0.995089
GOTERM_BP_DIRECT	GO:0006805~xenobiotic metabolic process	6	1.24481	0.0638299	ALDH3A1, CYP2D6, EPHX1, CYP1B1, GLYAT, CYP4F12	422	98	19256	2.79369	1	1	0.995089
GOTERM_BP_DIRECT	GO:0010744~positive regulation of macrophage derived foam cell differentiation	3	0.622407	0.0638429	LPL, APOB, ALOX15B	422	19	19256	7.20479	1	1	0.995089
GOTERM_BP_DIRECT	GO:0007340~acrosome reaction	3	0.622407	0.0638429	ROPN1B, PKDREJ, PRND	422	19	19256	7.20479	1	1	0.995089
GOTERM_BP_DIRECT	GO:0060748~tertiary branching involved in mammary gland duct morphogenesis	2	0.414938	0.0641696	AR, WNT4	422	3	19256	30.4202	1	1	0.995089
GOTERM_BP_DIRECT	GO:0061364~apoptotic process involved in luteolysis	2	0.414938	0.0641696	ROBO2, SLIT3	422	3	19256	30.4202	1	1	0.995089
GOTERM_BP_DIRECT	GO:2001303~lipoxin A4 biosynthetic process	2	0.414938	0.0641696	ALOX15, ALOX15B	422	3	19256	30.4202	1	1	0.995089
GOTERM_BP_DIRECT	GO:0010560~positive regulation of glycoprotein biosynthetic process	2	0.414938	0.0641696	IGF1, CCL19	422	3	19256	30.4202	1	1	0.995089
GOTERM_BP_DIRECT	GO:0060741~prostate gland stromal morphogenesis	2	0.414938	0.0641696	FOXA1, CRIP1	422	3	19256	30.4202	1	1	0.995089
GOTERM_BP_DIRECT	GO:0030501~positive regulation of bone mineralization	4	0.829876	0.0673792	OSR2, WNT10B, TMEM119, WNT4	422	43	19256	4.24468	1	1	0.995089
GOTERM_BP_DIRECT	GO:0032735~positive regulation of interleukin-12 production	4	0.829876	0.0673792	CD40LG, IL23R, LTB, CCL19	422	43	19256	4.24468	1	1	0.995089
GOTERM_BP_DIRECT	GO:0006508~proteolysis	15	3.11203	0.0675279	PCSK2, TPSD1, ACE, F10, PCOLCE, CPZ, PM20D1, MMP11, DPP6, MMP16, XPNPEP2, MMP23B, CAPN5, PYDC1, BLMH	422	409	19256	1.67348	1	1	0.995089
GOTERM_BP_DIRECT	GO:0009791~post-embryonic development	5	1.03734	0.0699012	RAB3A, ALDH5A1, ALX4, APOB, FGFR2	422	71	19256	3.2134	1	1	0.995089
GOTERM_BP_DIRECT	GO:1900118~negative regulation of execution phase of apoptosis	3	0.622407	0.0699397	MTRNR2L6, MTRNR2L1, MTRNR2L4	422	20	19256	6.84455	1	1	0.995089
GOTERM_BP_DIRECT	GO:0050679~positive regulation of epithelial cell proliferation	5	1.03734	0.0727986	PKHD1, OSR2, DLX5, IGF1, FGFR2	422	72	19256	3.16877	1	1	0.995089
GOTERM_BP_DIRECT	GO:0042060~wound healing	6	1.24481	0.0755174	SCARB1, POSTN, MUSTN1, ALOX15, IGF1, FGFR2	422	103	19256	2.65808	1	1	0.995089
GOTERM_BP_DIRECT	GO:0002009~morphogenesis of an epithelium	3	0.622407	0.0762176	KRT10, SOX10, FREM2	422	21	19256	6.51862	1	1	0.995089
GOTERM_BP_DIRECT	GO:0030517~negative regulation of axon extension	3	0.622407	0.0762176	SEMA6D, SEMA3G, KIAA0319	422	21	19256	6.51862	1	1	0.995089
GOTERM_BP_DIRECT	GO:0043651~linoleic acid metabolic process	3	0.622407	0.0762176	FADS2, ALOX15, ALOX15B	422	21	19256	6.51862	1	1	0.995089
GOTERM_BP_DIRECT	GO:0071300~cellular response to retinoic acid	5	1.03734	0.0787736	WNT10B, WNT11, FZD7, ATP1A3, FGFR2	422	74	19256	3.08313	1	1	0.995089
GOTERM_BP_DIRECT	GO:0035567~non-canonical Wnt signaling pathway	3	0.622407	0.0826658	SFRP2, FRZB, FZD7	422	22	19256	6.22232	1	1	0.995089
GOTERM_BP_DIRECT	GO:0050908~detection of light stimulus involved in visual perception	3	0.622407	0.0826658	SEMA5B, CACNB4, REEP6	422	22	19256	6.22232	1	1	0.995089
GOTERM_BP_DIRECT	GO:0009410~response to xenobiotic stimulus	10	2.07469	0.0840879	EMX2, ADCYAP1R1, GRIN2A, ACE, SFRP2, PTCH1, LPL, BLMH, HMGCS2, TIMP4	422	241	19256	1.89337	1	1	0.995089
GOTERM_BP_DIRECT	GO:0060028~convergent extension involved in axis elongation	2	0.414938	0.0846332	SFRP2, WNT11	422	4	19256	22.8152	1	1	0.995089
GOTERM_BP_DIRECT	GO:0048210~Golgi vesicle fusion to target membrane	2	0.414938	0.0846332	RAB13, NKD2	422	4	19256	22.8152	1	1	0.995089
GOTERM_BP_DIRECT	GO:0035481~positive regulation of Notch signaling pathway involved in heart induction	2	0.414938	0.0846332	ROBO2, ROBO1	422	4	19256	22.8152	1	1	0.995089
GOTERM_BP_DIRECT	GO:0009957~epidermal cell fate specification	2	0.414938	0.0846332	PTCH1, PTCH2	422	4	19256	22.8152	1	1	0.995089
GOTERM_BP_DIRECT	GO:0060742~epithelial cell differentiation involved in prostate gland development	2	0.414938	0.0846332	AR, PSAPL1	422	4	19256	22.8152	1	1	0.995089
GOTERM_BP_DIRECT	GO:0003151~outflow tract morphogenesis	4	0.829876	0.0873386	SFRP2, WNT11, ELN, NPY1R	422	48	19256	3.80253	1	1	0.995089
GOTERM_BP_DIRECT	GO:0009792~embryo development ending in birth or egg hatching	3	0.622407	0.0892739	STOX2, OSR2, ACE	422	23	19256	5.95178	1	1	0.995089
GOTERM_BP_DIRECT	GO:0016125~sterol metabolic process	3	0.622407	0.0892739	CYP27A1, CYP1B1, LIPA	422	23	19256	5.95178	1	1	0.995089
GOTERM_BP_DIRECT	GO:0001934~positive regulation of protein phosphorylation	9	1.86722	0.0896393	NTRK2, MARCO, GPNMB, GPER1, TMEM119, KNDC1, AXIN2, RSPO1, CDON	422	209	19256	1.96494	1	1	0.995089
GOTERM_BP_DIRECT	GO:0071356~cellular response to tumor necrosis factor	7	1.45228	0.0941646	POSTN, GPER1, CYP1B1, SLC2A4, CCL19, APOB, CCL17	422	143	19256	2.23365	1	1	0.995089
GOTERM_BP_DIRECT	GO:0071425~hematopoietic stem cell proliferation	3	0.622407	0.0960319	WNT10B, SFRP2, CD34	422	24	19256	5.70379	1	1	0.995089
GOTERM_BP_DIRECT	GO:0032355~response to estradiol	6	1.24481	0.0992522	FOXA1, ADCYAP1R1, POSTN, PTCH1, CYP1B1, APOB	422	112	19256	2.44448	1	1	0.995089
