## SupplementalTable7_GO_GeneModule2_MicrobiomeClusters for "Multi-omic profiling of cutaneous leishmaniasis infections reveals microbiota-driven mechanisms underlying disease severity"

### Sheet: myModule2_GOBP
Supplemental Table 7. Gene Ontology (GO) annotation genesets for the genes included in Gene-Module 2. GO analyses were carried out using DAVID Bioinformatics Resources (2021 Update) from NIAID/NIH and biological process terms.
Category	Term	Count	%	PValue	Genes	List Total	Pop Hits	Pop Total	Fold Enrichment	Bonferroni	Benjamini	FDR
GOTERM_BP_DIRECT	GO:0051607~defense response to virus	41	7.76515	4.51108e-23	RTP4, IL21, IFITM1, CXCL9, IFI6, PRF1, DDX60L, IFIT1, DDX60, IFI44L, IFIT3, IFIT2, OASL, IFIH1, NLRP6, ZC3H12A, PMAIP1, GBP1, TRIM22, GBP3, IL33, GBP7, RSAD2, APOBEC3H, MX2, MX1, ACOD1, ISG15, ISG20, PLSCR1, IL6, AIM2, IFNG, OAS1, OAS2, IL23A, IRF1, OAS3, IRF7, APOBEC3A, TLR2	462	231	19256	7.39769	1.1413e-19	1.1413e-19	1.11243e-19
GOTERM_BP_DIRECT	GO:0006955~immune response	54	10.2273	2.59132e-20	CD86, IL21, CSF3, IL1RN, CXCL8, CD80, CCL4L2, SECTM1, DEFB1, FASLG, CXCL13, FCAR, IFI44L, CXCL5, FCGR3B, IL18RAP, CTSL, RGS1, CCRL2, CTLA4, ITGB6, TRIM22, IL10, HLA-H, SLC11A1, IL1R2, IL19, IL1A, ZAP70, AIM2, SLPI, CD8A, IL1B, DEFB4A, TRAV9-2, TLR2, CD274, IFI6, CCL8, CCL4, CCL3, CCL2, ICOS, TRAV38-2DV8, CCR1, TRAV19, CCL20, GZMA, OSM, IFI44, LILRB2, CLEC6A, CD7, TNFSF9	462	492	19256	4.5746	6.55603e-17	3.27802e-17	3.19509e-17
GOTERM_BP_DIRECT	GO:0006954~inflammatory response	49	9.2803	6.2066e-20	CXCL9, IL1RN, CXCL8, TNFAIP6, ADM, CXCL1, IL27, CXCL13, CXCL3, CXCL5, IL18RAP, ZC3H12A, CCRL2, FFAR3, OLR1, ITGB6, HAVCR2, GBP5, SLC11A1, SPHK1, ACOD1, IL1A, AIM2, IL23A, IL1B, ADAM8, S100A9, IDO1, EPHA2, TLR2, FPR1, FPR2, NLRC4, PTGS2, MEFV, CCL8, CCL7, IRAK2, CCL4, CCL3, S100A12, CCL2, CCR1, CCL20, NKG7, CXCL10, CXCL11, IL6, TNIP3	462	411	19256	4.96911	1.57027e-16	5.23424e-17	5.10183e-17
GOTERM_BP_DIRECT	GO:0009615~response to virus	26	4.92424	1.02383e-17	IFITM1, IFIT1, DDX60, IFIT3, IFIT2, OASL, IFIH1, CCL8, TBX21, CCL4, ITGB6, TRIM22, BATF3, RSAD2, MX2, MX1, IFI44, HMGA2, ISG15, ISG20, FOSL1, IFNG, OAS1, OAS2, OAS3, IRF7	462	111	19256	9.7628	2.59029e-14	6.47572e-15	6.31191e-15
GOTERM_BP_DIRECT	GO:0071222~cellular response to lipopolysaccharide	28	5.30303	1.45745e-13	CD86, CD274, CSF3, CXCL9, CXCL8, CD80, IL24, SERPINE1, CXCL1, CXCL13, CXCL3, FCAR, CXCL5, ICAM1, KLRK1, ZC3H12A, CCL2, HAVCR2, IL10, ACOD1, LILRB2, IL1A, CXCL10, CXCL11, IL6, IL1B, TNIP3, CMPK2	462	193	19256	6.04679	3.68804e-10	7.3747e-11	7.18815e-11
GOTERM_BP_DIRECT	GO:0030593~neutrophil chemotaxis	19	3.59848	6.86048e-13	CXCL9, CXCL8, CCL20, CXCL1, CXCL13, CXCL3, TREM1, CXCL5, CXCL10, CXCL11, CCL8, CCL7, IL1B, CCL4, CCL3, S100A12, CCL2, CD300H, S100A9	462	82	19256	9.65748	1.7356e-09	2.89284e-10	2.81966e-10
GOTERM_BP_DIRECT	GO:0045087~innate immune response	47	8.90152	2.92566e-12	PGLYRP2, IGHV1OR15-1, IFI6, DEFB1, IL27, IFI35, NLRC4, LILRA2, DDX60, MEFV, TREM1, IFIT3, IFIT2, LILRA5, OASL, IFIH1, NLRP6, CLEC5A, S100A12, KLRC1, APOL1, TRIM22, HAVCR2, PLA2G2F, RSAD2, APOBEC3H, MX2, MX1, STYK1, SH2D1B, PARP14, ISG20, ZAP70, AIM2, OAS1, TRAF4, SLPI, OAS2, LCK, IL23A, OAS3, CLEC6A, ADGRB1, IRF7, S100A9, APOBEC3A, TLR2	462	597	19256	3.28131	7.40192e-09	1.05742e-09	1.03067e-09
GOTERM_BP_DIRECT	GO:0070098~chemokine-mediated signaling pathway	17	3.2197	6.81216e-12	CCR1, CXCL9, CXCL8, GPR35, CCL20, CXCL1, CXCL13, CXCL3, CXCL5, CXCL10, CXCL11, CCL8, CCL7, CCRL2, CCL4, CCL3, CCL2	462	70	19256	10.1222	1.72346e-08	2.15435e-09	2.09985e-09
GOTERM_BP_DIRECT	GO:0045071~negative regulation of viral genome replication	14	2.65152	3.55699e-11	IFITM1, RSAD2, MX1, ISG15, IFIT1, OASL, IFIH1, ISG20, PLSCR1, OAS1, SLPI, OAS2, OAS3, APOBEC3A	462	46	19256	12.6851	8.99918e-08	9.99909e-09	9.74614e-09
GOTERM_BP_DIRECT	GO:0007267~cell-cell signaling	27	5.11364	5.75234e-11	CXCL9, TNFAIP6, FASLG, CXCL13, AREG, CXCL5, PTHLH, CCL8, CCL7, CCL4, NAMPT, CCL3, CCR1, FGFBP2, CCL20, INHBA, LILRB2, WNT9A, MERTK, CXCL10, GJB2, CXCL11, IL1B, GJB6, TNFSF9, S100A9, FJX1	462	230	19256	4.89283	1.45534e-07	1.45534e-08	1.41853e-08
GOTERM_BP_DIRECT	GO:0006935~chemotaxis	19	3.59848	8.33921e-10	CCR1, CXCL9, CXCL8, CCL20, PLAUR, FPR1, CXCL1, DEFB1, FPR2, CXCL5, FOSL1, CXCL10, CXCL11, CCL8, CCL7, CCRL2, CCL3, CCL2, DEFB4A	462	123	19256	6.43832	2.10982e-06	1.89161e-07	1.84375e-07
GOTERM_BP_DIRECT	GO:0061844~antimicrobial humoral immune response mediated by antimicrobial peptide	18	3.40909	8.97204e-10	DEFB103A, DEFB103B, CXCL9, CXCL8, CCL20, ADM, CXCL1, DEFB1, CXCL13, CXCL3, CXCL5, CXCL10, CXCL11, CCL8, GNLY, S100A12, DEFB4A, S100A9	462	109	19256	6.88288	2.26992e-06	1.89161e-07	1.84375e-07
GOTERM_BP_DIRECT	GO:0019221~cytokine-mediated signaling pathway	21	3.97727	1.0616e-09	CCR1, CSF3, PTPRN, IL1R2, LILRB2, LILRA1, LILRB3, LILRA2, LILRA3, LILRA5, IL1A, GREM2, IL6, SOCS1, IRAK2, IL1B, IL2RB, CCL2, IL13RA2, IL9R, CRLF2	462	156	19256	5.61072	2.68585e-06	2.06604e-07	2.01378e-07
GOTERM_BP_DIRECT	GO:0071346~cellular response to interferon-gamma	17	3.2197	1.64276e-09	GBP5, GBP7, CCL20, ACOD1, FASLG, FCAR, ICAM1, CCL8, CCL7, CCL4, CDC42EP2, CCL3, CCL2, GBP1, GBP4, GBP3, TLR2	462	99	19256	7.15711	4.15617e-06	2.9687e-07	2.8936e-07
GOTERM_BP_DIRECT	GO:0050729~positive regulation of inflammatory response	17	3.2197	7.96934e-09	IL21, IL33, SERPINE1, OSM, NKG7, IFI35, NLRC4, LILRA5, AIM2, IFNG, NLRP6, IL23A, IL1B, CCL3, S100A12, S100A9, TLR2	462	110	19256	6.4414	2.01622e-05	1.34416e-06	1.31016e-06
GOTERM_BP_DIRECT	GO:0031640~killing of cells of other organism	14	2.65152	9.8356e-09	DEFB103A, DEFB103B, CXCL9, CXCL8, CCL20, CXCL1, CXCL13, CXCL3, CXCL10, CXCL11, CCL8, GNLY, S100A12, DEFB4A	462	70	19256	8.33593	2.48838e-05	1.55525e-06	1.51591e-06
GOTERM_BP_DIRECT	GO:0006915~apoptotic process	40	7.57576	2.42609e-08	TNFRSF6B, BCL2A1, IL24, IFI6, PRF1, FASLG, NLRC4, PTPRH, CASP5, EVA1A, ZC3H12A, FAM3B, PMAIP1, PHLDA1, BCL2L14, BCL2L15, SRGN, TNFRSF12A, TNFRSF18, TNFRSF9, GZMA, MX1, WNT7A, GZMB, IL19, SULF1, GZMH, IL1A, PLSCR1, AIM2, IFNG, TRAF4, CEACAM6, IRF1, IL1B, GJB6, PDCD1, XAF1, S100A9, TLR2	462	607	19256	2.7466	6.13781e-05	3.45554e-06	3.36813e-06
GOTERM_BP_DIRECT	GO:0007166~cell surface receptor signaling pathway	27	5.11364	2.45849e-08	CD86, CD274, IFITM1, CD80, TRBV5-4, LILRA1, FPR2, CXCL13, SIRPB1, ADGRG3, ADGRE1, FCGR3B, CCL2, KLRC1, CCR1, LAG3, FCRL6, INHBA, LILRB2, LILRB3, MERTK, CXCL10, IFNG, CD8A, ADGRB1, KLRD1, CLEC2D	462	305	19256	3.68967	6.21978e-05	3.45554e-06	3.36813e-06
GOTERM_BP_DIRECT	GO:0007165~signal transduction	61	11.553	3.148e-07	IL21, CXCL9, IL1RN, IL20, CXCL8, TNFAIP6, IL24, SECTM1, ADM, FASLG, CXCL1, IL27, ERFE, SIRPB1, CXCL5, RGS1, NAMPT, CLEC5A, FAM3B, FAM3D, IL10, IL11, GPR39, PDE4D, TNFRSF18, PLAUR, IL19, CEACAM3, NCR1, CEACAM6, IL23A, IL1B, ADGRB1, IL9R, TLR2, CD274, CHRNA2, RRAD, SH2D2A, FPR1, STC1, AKAP5, LILRA2, KLRK1, CCL8, CCL7, CCL4, CCL2, ERAP2, KLRC2, CCL20, OR2F1, MX1, VEGFC, LILRB2, NR4A2, CXCL10, CXCL11…	462	1267	19256	2.00668	0.000796126	4.19181e-05	4.08577e-05
GOTERM_BP_DIRECT	GO:0008285~negative regulation of cell proliferation	31	5.87121	7.52565e-07	CDKN1A, IFITM1, CXCL8, IL24, ADM, CXCL1, IFI35, PTGS2, DLL1, IFIT3, PTHLH, ADAMTS1, IL10, NTRK1, TNFRSF9, OSM, INHBA, WNT9A, SSTR2, DHRS2, PLAAT4, WARS1, FOSL1, IL1A, IL6, IRF1, ALDH1A2, IL1B, GJB6, ADGRB1, TLR2	462	459	19256	2.81497	0.00190218	9.51994e-05	9.27912e-05
GOTERM_BP_DIRECT	GO:0042742~defense response to bacterium	21	3.97727	9.84494e-07	IL10, DEFB103A, DEFB103B, IGHV1OR15-1, ANXA3, CCL20, SLC11A1, HP, ISG15, DEFB1, NLRC4, FPR2, CXCL13, RNF213, OAS1, OAS2, GNLY, OAS3, S100A12, DEFB4A, S100A9	462	234	19256	3.74048	0.00248767	0.000118608	0.000115608
GOTERM_BP_DIRECT	GO:0009617~response to bacterium	15	2.84091	1.22216e-06	GBP5, GZMA, SLC11A1, IFI44, DEFB1, IL27, PYGL, USP18, C15ORF48, LRG1, NLRP6, RGS1, CCL2, KYAT1, CFB	462	121	19256	5.1669	0.0030873	0.000140549	0.000136993
GOTERM_BP_DIRECT	GO:0002250~adaptive immune response	30	5.68182	1.60049e-06	CD86, CD274, TRBV5-4, LILRA1, TREM1, LILRA3, ADGRE1, KLRK1, CTSL, CTLA4, KLRC1, TRAV38-2DV8, HAVCR2, TRAV19, LAG3, ERAP2, KLRC2, SH2D1B, TAP1, LILRB2, LILRB3, ZAP70, IFNG, CD8A, CLEC6A, CD7, KLRD1, PDCD1, TRAV8-2, TRAV9-2	462	451	19256	2.77248	0.00404105	0.000176054	0.0001716
GOTERM_BP_DIRECT	GO:0032760~positive regulation of tumor necrosis factor production	14	2.65152	1.86897e-06	IL33, LILRA2, LILRA5, IFIH1, IL1A, IL6, IFNG, OAS1, IL23A, OAS2, OAS3, CCL3, HAVCR2, TLR2	462	108	19256	5.40292	0.00471735	0.000197021	0.000192037
GOTERM_BP_DIRECT	GO:0050830~defense response to Gram-positive bacterium	15	2.84091	2.64632e-06	DEFB103A, DEFB103B, GBP7, PGLYRP2, ADM, DEFB1, IL6, KLRK1, NLRP6, IL1B, DEFB4A, GBP4, HAVCR2, EPHA2, TLR2	462	129	19256	4.84647	0.00667283	0.000266888	0.000260136
GOTERM_BP_DIRECT	GO:0006952~defense response	12	2.27273	2.74272e-06	CXCL9, MX2, MX1, HP, ACOD1, TAP1, LILRA1, INHBA, LILRB3, CXCL13, LILRA2, CXCL5	462	79	19256	6.33109	0.00691507	0.000266888	0.000260136
GOTERM_BP_DIRECT	GO:0046718~viral entry into host cell	13	2.46212	5.32964e-06	CD86, ITGB3, CD80, PVR, ICAM1, ACE2, PLSCR1, CTSL, CLEC5A, NCAM1, ITGB6, HAVCR1, EPHA2	462	101	19256	5.36471	0.0133935	0.000499407	0.000486774
GOTERM_BP_DIRECT	GO:0002376~immune system process	10	1.89394	6.67032e-06	RNF213, CD300A, IRF1, IRF7, HP, CD300E, OLR1, NLRC4, IDO2, IDO1	462	56	19256	7.4428	0.0167344	0.000602711	0.000587465
GOTERM_BP_DIRECT	GO:0071347~cellular response to interleukin-1	12	2.27273	9.97095e-06	CCL8, CXCL8, CCL7, CCL20, ZC3H12A, CCL4, CCL3, ACOD1, CCL2, GBP1, ICAM1, GBP3	462	90	19256	5.55729	0.0249111	0.000869879	0.000847874
GOTERM_BP_DIRECT	GO:0042130~negative regulation of T cell proliferation	9	1.70455	1.65328e-05	IL10, PLA2G2F, CD86, CD274, CD80, CTLA4, LILRB2, IDO1, HAVCR2	462	48	19256	7.81494	0.0409657	0.00139427	0.001359
GOTERM_BP_DIRECT	GO:0042102~positive regulation of T cell proliferation	10	1.89394	2.32665e-05	IL21, CD86, CD274, IL6, VCAM1, IL23A, IL1B, CD80, LILRB2, HAVCR2	462	65	19256	6.41225	0.0571659	0.00189885	0.00185081
GOTERM_BP_DIRECT	GO:0045954~positive regulation of natural killer cell mediated cytotoxicity	7	1.32576	2.79265e-05	IL21, LAG3, KLRK1, IL18RAP, KLRC2, KLRD1, PVR	462	26	19256	11.2214	0.0682168	0.00220794	0.00215209
GOTERM_BP_DIRECT	GO:0042060~wound healing	12	2.27273	3.6178e-05	IL33, SPRR3, CDKN1A, CDH3, SERPINB2, NLRP6, ITGB3, SLC11A1, IL24, TGFA, NRG1, ITGB6	462	103	19256	4.85588	0.087468	0.00277365	0.00270349
GOTERM_BP_DIRECT	GO:0071356~cellular response to tumor necrosis factor	14	2.65152	4.07244e-05	VCAM1, CXCL8, CCL20, ACOD1, FCAR, ICAM1, CCL8, CCL7, CCL4, ZC3H12A, CCL3, CCL2, GBP1, GBP3	462	143	19256	4.08053	0.0979046	0.00303038	0.00295372
GOTERM_BP_DIRECT	GO:0042832~defense response to protozoan	7	1.32576	4.388e-05	IL10, BATF2, GBP7, SLC11A1, NKG7, GBP4, BATF	462	28	19256	10.4199	0.105078	0.0031719	0.00309166
GOTERM_BP_DIRECT	GO:0032728~positive regulation of interferon-beta production	8	1.51515	5.62636e-05	IFIH1, OAS1, OAS2, IRF1, OAS3, IRF7, ISG15, TLR2	462	42	19256	7.93898	0.132683	0.00395408	0.00385406
GOTERM_BP_DIRECT	GO:0008284~positive regulation of cell proliferation	30	5.68182	6.31362e-05	CD86, IL21, CSF3, BNC1, IL24, TGFA, ADM, LAMC2, FASLG, DLL1, AREG, CXCL5, PTHLH, SERTAD1, NAMPT, IL11, SPHK1, OSM, VEGFC, NRG1, FOSL1, CXCL10, EPGN, IL6, IFNG, CEACAM6, ALDH1A2, IL1B, ATF3, CRLF2	462	549	19256	2.27758	0.147634	0.00431715	0.00420794
GOTERM_BP_DIRECT	GO:0045089~positive regulation of innate immune response	7	1.32576	6.64098e-05	GBP5, PLSCR1, SH2D1B, ADAM8, FPR2, IFI35, HAVCR2	462	30	19256	9.72525	0.154665	0.0044215	0.00430965
GOTERM_BP_DIRECT	GO:0050918~positive chemotaxis	8	1.51515	7.66892e-05	DEFB103A, DEFB103B, CXCL10, HGF, CCL3, VEGFC, FPR2, DEFB4A	462	44	19256	7.57812	0.176368	0.00497497	0.00484912
GOTERM_BP_DIRECT	GO:0007155~cell adhesion	30	5.68182	8.33998e-05	TNFAIP6, ITGB3, LAMA3, LAMC2, ICAM5, FPR2, RND3, ICAM1, ADGRE1, CDH3, CCL4, CCL2, NCAM1, NRCAM, ITGB6, CCR1, MYBPC3, VCAM1, TNFRSF12A, MUC16, ITGA3, CD300A, PCDH7, FERMT1, ADGRB1, DSG2, FOLR3, CDH17, SIGLEC5, EPHA2	462	557	19256	2.24486	0.190234	0.00527504	0.0051416
GOTERM_BP_DIRECT	GO:0032689~negative regulation of interferon-gamma production	8	1.51515	8.89636e-05	IL10, IL33, CD274, PGLYRP2, NLRP6, ZC3H12A, INHBA, HAVCR2	462	45	19256	7.40972	0.201554	0.005359	0.00522344
GOTERM_BP_DIRECT	GO:0002548~monocyte chemotaxis	8	1.51515	8.89636e-05	IL6, CCL8, CCL7, CCL20, CCL4, CCL3, S100A12, CCL2	462	45	19256	7.40972	0.201554	0.005359	0.00522344
GOTERM_BP_DIRECT	GO:0032496~response to lipopolysaccharide	14	2.65152	0.000100036	VCAM1, GCH1, SLC11A1, FASLG, ADM, PTGS2, GJB2, SLPI, IL1B, GJB6, NOCT, S100A9, IDO1, TLR2	462	156	19256	3.74048	0.223613	0.00588585	0.00573696
GOTERM_BP_DIRECT	GO:0001525~angiogenesis	18	3.40909	0.000129993	CXCL8, TNFRSF12A, CEMIP2, SH2D2A, SERPINE1, WNT7A, TGFA, PTGS2, SAT1, WARS1, EPGN, RNF213, ID1, ZC3H12A, CCL2, NRCAM, ADAM8, RAMP1	462	252	19256	2.97712	0.280287	0.00739471	0.00720765
GOTERM_BP_DIRECT	GO:0060700~regulation of ribonuclease activity	4	0.757576	0.000131527	OAS1, OAS2, OAS3, OASL	462	5	19256	33.3437	0.283075	0.00739471	0.00720765
GOTERM_BP_DIRECT	GO:0048247~lymphocyte chemotaxis	7	1.32576	0.000138714	CCL8, CCL7, CCL20, CCL4, CCL3, CCL2, ADAM8	462	34	19256	8.58111	0.295995	0.00762925	0.00743625
GOTERM_BP_DIRECT	GO:0032731~positive regulation of interleukin-1 beta production	9	1.70455	0.000155037	GBP5, IL6, AIM2, IFNG, CCL3, NLRC4, MEFV, LILRA2, LILRA5	462	65	19256	5.77103	0.324481	0.0083456	0.00813449
GOTERM_BP_DIRECT	GO:0045766~positive regulation of angiogenesis	14	2.65152	0.000165497	NTRK1, CXCL8, ANXA3, HGF, ITGB3, SPHK1, SERPINE1, VEGFC, HMGA2, ADM, IL1A, LRG1, IL1B, ZC3H12A	462	164	19256	3.55802	0.342126	0.00872307	0.00850241
GOTERM_BP_DIRECT	GO:0001819~positive regulation of cytokine production	9	1.70455	0.000172783	IL10, IL21, IL1A, IL33, IFNG, CLEC6A, SLC11A1, CLEC5A, BATF	462	66	19256	5.68359	0.354144	0.00892125	0.00869557
GOTERM_BP_DIRECT	GO:0042531~positive regulation of tyrosine phosphorylation of STAT protein	9	1.70455	0.000236302	IL21, IL6, IL20, IFNG, IL23A, TNFRSF18, IL24, OSM, PARP14	462	69	19256	5.43648	0.450043	0.0119569	0.0116544
GOTERM_BP_DIRECT	GO:0006968~cellular defense response	8	1.51515	0.000256321	NCR1, FOSL1, CXCL9, KLRC2, GNLY, CLEC5A, PRF1, LILRB2	462	53	19256	6.29127	0.477209	0.0127155	0.0123939
GOTERM_BP_DIRECT	GO:0060326~cell chemotaxis	9	1.70455	0.000288414	DEFB103A, CCR1, DEFB103B, VCAM1, CCL20, HGF, CCRL2, DEFB4A, EPHA2	462	71	19256	5.28334	0.517991	0.0140324	0.0136775
GOTERM_BP_DIRECT	GO:0070269~pyroptosis	6	1.13636	0.000401888	AIM2, NLRP6, GZMA, GZMB, NLRC4, MEFV	462	27	19256	9.26215	0.638315	0.0188625	0.0183853
GOTERM_BP_DIRECT	GO:0032733~positive regulation of interleukin-10 production	7	1.32576	0.000402599	CD274, IL6, IL23A, HGF, ISG15, TLR2, LILRA5	462	41	19256	7.11604	0.638965	0.0188625	0.0183853
GOTERM_BP_DIRECT	GO:0050829~defense response to Gram-negative bacterium	10	1.89394	0.000420335	DEFB103A, DEFB103B, IL6, IL23A, SLC11A1, SERPINE1, ADGRB1, ADM, DEFB1, DEFB4A	462	94	19256	4.43401	0.654814	0.0193354	0.0188463
GOTERM_BP_DIRECT	GO:0070106~interleukin-27-mediated signaling pathway	4	0.757576	0.00044411	OAS1, OAS2, MX1, OASL	462	7	19256	23.8169	0.674974	0.0200643	0.0195567
GOTERM_BP_DIRECT	GO:0050731~positive regulation of peptidyl-tyrosine phosphorylation	10	1.89394	0.000454681	IL11, CSF3, IL6, HGF, ITGB3, CLEC6A, CD80, OSM, SH2D1B, ICAM1	462	95	19256	4.38733	0.683555	0.0201815	0.019671
GOTERM_BP_DIRECT	GO:0051092~positive regulation of NF-kappaB transcription factor activity	13	2.46212	0.000484511	NTRK1, SPHK1, NLRC4, ICAM1, AIM2, IL18RAP, IRAK2, IL1B, S100A12, ADAM8, S100A9, TRIM22, TLR2	462	160	19256	3.38647	0.706568	0.0211347	0.0206001
GOTERM_BP_DIRECT	GO:0032729~positive regulation of interferon-gamma production	9	1.70455	0.00059892	IL21, KLRK1, IL23A, IL1B, PDE4D, SLC11A1, ISG15, IL27, HAVCR2	462	79	19256	4.74831	0.78035	0.025399	0.0247565
GOTERM_BP_DIRECT	GO:0048245~eosinophil chemotaxis	5	0.94697	0.000602348	CCL8, CCL7, CCL4, CCL3, CCL2	462	17	19256	12.2587	0.782248	0.025399	0.0247565
GOTERM_BP_DIRECT	GO:0032722~positive regulation of chemokine production	7	1.32576	0.000672813	IL33, IL6, IFNG, FFAR3, FFAR2, HAVCR2, TLR2	462	45	19256	6.4835	0.817826	0.0279052	0.0271993
GOTERM_BP_DIRECT	GO:0051770~positive regulation of nitric-oxide synthase biosynthetic process	5	0.94697	0.00075989	IL33, IFNG, NAMPT, CCL2, TLR2	462	18	19256	11.5777	0.853869	0.0305162	0.0297443
GOTERM_BP_DIRECT	GO:0046426~negative regulation of JAK-STAT cascade	5	0.94697	0.00075989	SOCS3, DAB1, GBP7, SOCS1, HMGA2	462	18	19256	11.5777	0.853869	0.0305162	0.0297443
GOTERM_BP_DIRECT	GO:0032755~positive regulation of interleukin-6 production	10	1.89394	0.000821246	IFIH1, IL1A, IL33, IL6, IFNG, IL1B, LILRB2, LILRA2, TLR2, LILRA5	462	103	19256	4.04657	0.874895	0.0324649	0.0316436
GOTERM_BP_DIRECT	GO:0043011~myeloid dendritic cell differentiation	5	0.94697	0.00094445	BATF2, BATF3, UBD, DHRS2, BATF	462	19	19256	10.9683	0.908424	0.0367609	0.035831
GOTERM_BP_DIRECT	GO:0098586~cellular response to virus	9	1.70455	0.00105356	MMP12, IFIH1, IL21, CXCL10, IL6, IFNG, OAS1, ZC3H12A, IFI6	462	86	19256	4.36182	0.930534	0.0403865	0.0393648
GOTERM_BP_DIRECT	GO:0060339~negative regulation of type I interferon-mediated signaling pathway	5	0.94697	0.00115841	MMP12, OAS1, OAS3, ISG15, USP18	462	20	19256	10.4199	0.946735	0.0437429	0.0426364
GOTERM_BP_DIRECT	GO:0050766~positive regulation of phagocytosis	7	1.32576	0.00118707	IFNG, IL1B, SLC11A1, IL2RB, FPR2, MERTK, SIRPB1	462	50	19256	5.83515	0.950464	0.0441659	0.0430486
GOTERM_BP_DIRECT	GO:0007229~integrin-mediated signaling pathway	10	1.89394	0.00131245	FERMT1, ADAMTS1, ITGA3, ITGB3, LAMA3, PLEK, ISG15, ADAM8, ITGB6, CDH17	462	110	19256	3.78906	0.963944	0.0481233	0.046906
GOTERM_BP_DIRECT	GO:0019835~cytolysis	5	0.94697	0.00168402	GZMA, PRF1, NKG7, GZMB, GZMH	462	22	19256	9.47265	0.985937	0.0608655	0.0593258
GOTERM_BP_DIRECT	GO:0098609~cell-cell adhesion	13	2.46212	0.00216093	VCAM1, ITGA3, FBLIM1, LAMA3, ICAM5, ICAM1, CDH3, NRCAM, ADAM8, DSG2, DSG3, ICOS, MPZL2	462	190	19256	2.85177	0.995802	0.0770021	0.0750542
GOTERM_BP_DIRECT	GO:0048333~mesodermal cell differentiation	4	0.757576	0.0025529	ITGA3, ITGB3, HMGA2, INHBA	462	12	19256	13.8932	0.998446	0.0897061	0.0874368
GOTERM_BP_DIRECT	GO:0031295~T cell costimulation	6	1.13636	0.00283492	CD86, CD274, KLRK1, LCK, CD80, ICOS	462	41	19256	6.09946	0.99924	0.0982513	0.0957659
GOTERM_BP_DIRECT	GO:0032740~positive regulation of interleukin-17 production	5	0.94697	0.00319147	IL21, IL6, IL23A, SPHK1, OSM	462	26	19256	8.01532	0.999693	0.107659	0.104936
GOTERM_BP_DIRECT	GO:0034341~response to interferon-gamma	5	0.94697	0.00319147	IFITM1, GCH1, UBD, SLC11A1, MEFV	462	26	19256	8.01532	0.999693	0.107659	0.104936
GOTERM_BP_DIRECT	GO:0035457~cellular response to interferon-alpha	4	0.757576	0.00326019	OAS1, FCAR, IFIT3, IFIT2	462	13	19256	12.8245	0.999742	0.107802	0.105075
GOTERM_BP_DIRECT	GO:0097398~cellular response to interleukin-17	3	0.568182	0.00332353	CXCL10, SOCS3, IL1B	462	4	19256	31.2597	0.99978	0.107802	0.105075
GOTERM_BP_DIRECT	GO:0039530~MDA-5 signaling pathway	3	0.568182	0.00332353	IFIH1, OAS3, IRF7	462	4	19256	31.2597	0.99978	0.107802	0.105075
GOTERM_BP_DIRECT	GO:0050776~regulation of immune response	6	1.13636	0.00350206	LAG3, FCGR3B, IRF1, IRF7, SH2D1B, PDCD1	462	43	19256	5.81577	0.99986	0.111273	0.108458
GOTERM_BP_DIRECT	GO:0070374~positive regulation of ERK1 and ERK2 cascade	14	2.65152	0.0035185	CCR1, NTRK1, CCL20, ITGB3, NRG1, FPR2, ICAM1, IL1A, CCL8, CCL7, CCL4, CCL3, CCL2, HAVCR2	462	228	19256	2.55928	0.999866	0.111273	0.108458
GOTERM_BP_DIRECT	GO:0002639~positive regulation of immunoglobulin production	5	0.94697	0.00367662	IL10, IL21, CD86, IL33, IL6	462	27	19256	7.71845	0.99991	0.114837	0.111933
GOTERM_BP_DIRECT	GO:0060707~trophoblast giant cell differentiation	4	0.757576	0.00407619	SOCS3, SOX15, SNAI1, MDFI	462	14	19256	11.9085	0.999967	0.123544	0.120419
GOTERM_BP_DIRECT	GO:0051926~negative regulation of calcium ion transport	4	0.757576	0.00407619	STC1, LILRB2, PTGS2, ICAM1	462	14	19256	11.9085	0.999967	0.123544	0.120419
GOTERM_BP_DIRECT	GO:0007189~adenylate cyclase-activating G-protein coupled receptor signaling pathway	10	1.89394	0.00410187	ADGRG3, ADGRE1, CXCL10, CXCL11, CXCL9, UCN2, ADGRB1, ADM, RAMP1, PTHLH	462	130	19256	3.20613	0.99997	0.123544	0.120419
GOTERM_BP_DIRECT	GO:0051928~positive regulation of calcium ion transport	5	0.94697	0.004792	CCR1, CCL4, CCL3, LILRA2, LILRA5	462	29	19256	7.18615	0.999995	0.142633	0.139024
GOTERM_BP_DIRECT	GO:0010838~positive regulation of keratinocyte proliferation	4	0.757576	0.00500553	TGM1, CDH3, LRG1, AREG	462	15	19256	11.1146	0.999997	0.145563	0.141881
GOTERM_BP_DIRECT	GO:0032725~positive regulation of granulocyte macrophage colony-stimulating factor production	4	0.757576	0.00500553	IL23A, IL1B, CD80, LILRA2	462	15	19256	11.1146	0.999997	0.145563	0.141881
GOTERM_BP_DIRECT	GO:0010575~positive regulation of vascular endothelial growth factor production	5	0.94697	0.00542635	IL1A, IL6, IL1B, SULF1, PTGS2	462	30	19256	6.94661	0.999999	0.154255	0.150353
GOTERM_BP_DIRECT	GO:0045840~positive regulation of mitotic nuclear division	5	0.94697	0.00542635	IL1A, EPGN, IL1B, SPHK1, TGFA	462	30	19256	6.94661	0.999999	0.154255	0.150353
GOTERM_BP_DIRECT	GO:0051384~response to glucocorticoid	7	1.32576	0.0057048	IL10, IL6, IL1RN, ANXA3, ADM, PTGS2, AREG	462	68	19256	4.29055	0.999999	0.160368	0.156311
GOTERM_BP_DIRECT	GO:0034116~positive regulation of heterotypic cell-cell adhesion	4	0.757576	0.00605231	IL10, CEACAM6, LCK, IL1B	462	16	19256	10.4199	1	0.168268	0.164011
GOTERM_BP_DIRECT	GO:0045429~positive regulation of nitric oxide biosynthetic process	6	1.13636	0.00617289	KLRK1, IFNG, IL1B, HBB, PTGS2, ICAM1	462	49	19256	5.10363	1	0.169754	0.16546
GOTERM_BP_DIRECT	GO:0010628~positive regulation of gene expression	23	4.35606	0.00644715	IL33, CXCL8, ITGA3, ITGB3, SLC11A1, WNT7A, HMGA2, NRG1, INHBA, DLL1, WARS1, IL1A, PLSCR1, IL6, CDH3, IFNG, IL1B, ALDH1A2, ID1, ZC3H12A, CCL3, ATF3, TLR2	462	513	19256	1.86868	1	0.175125	0.170695
GOTERM_BP_DIRECT	GO:1901224~positive regulation of NIK/NF-kappaB signaling	7	1.32576	0.00656729	CD86, IL23A, IL1B, SPHK1, IFI35, HAVCR2, TLR2	462	70	19256	4.16797	1	0.175125	0.170695
GOTERM_BP_DIRECT	GO:0019722~calcium-mediated signaling	8	1.51515	0.00657583	CCR1, ZAP70, CXCL8, SPHK1, CCRL2, CCL3, NMUR1, FPR2	462	92	19256	3.62432	1	0.175125	0.170695
GOTERM_BP_DIRECT	GO:0070848~response to growth factor	4	0.757576	0.00722016	ANXA3, FASLG, DUSP6, EPHA2	462	17	19256	9.80698	1	0.190281	0.185468
GOTERM_BP_DIRECT	GO:2000503~positive regulation of natural killer cell chemotaxis	3	0.568182	0.0080481	CCL7, CCL4, CCL3	462	6	19256	20.8398	1	0.207772	0.202517
GOTERM_BP_DIRECT	GO:0032814~regulation of natural killer cell activation	3	0.568182	0.0080481	KLRC2, KLRD1, KLRC1	462	6	19256	20.8398	1	0.207772	0.202517
GOTERM_BP_DIRECT	GO:0043066~negative regulation of apoptotic process	23	4.35606	0.00841988	IL10, NTRK1, CDKN1A, TNFRSF6B, SERPINB2, BCL2A1, HGF, SPHK1, TNFRSF18, IFI6, PLAUR, WNT7A, HMGA2, TGFA, LRP2, DHRS2, IFIT3, SOCS3, IL6, CBS, ID1, IL2RB, CLEC5A	462	526	19256	1.82249	1	0.213216	0.207823
GOTERM_BP_DIRECT	GO:0033280~response to vitamin D	4	0.757576	0.00851222	CXCL10, CYP24A1, STC1, PTGS2	462	18	19256	9.26215	1	0.213216	0.207823
GOTERM_BP_DIRECT	GO:0001818~negative regulation of cytokine production	5	0.94697	0.0085195	SRGN, IL10, GBP7, SLC11A1, MERTK	462	34	19256	6.12936	1	0.213216	0.207823
GOTERM_BP_DIRECT	GO:0043491~protein kinase B signaling	6	1.13636	0.00859608	IL1B, CCL3, CCL2, NRG1, MERTK, EPHA2	462	53	19256	4.71845	1	0.213216	0.207823
GOTERM_BP_DIRECT	GO:0030335~positive regulation of cell migration	14	2.65152	0.00907653	CCR1, CD274, CEMIP, TNFAIP6, HGF, SPHK1, LAMC2, CCL7, CEACAM6, IL1B, FAM110C, CCL3, SNAI1, EPHA2	462	256	19256	2.27936	1	0.222162	0.216542
GOTERM_BP_DIRECT	GO:0032091~negative regulation of protein binding	7	1.32576	0.00913234	CDKN1A, SLPI, CFHR1, ID1, XIRP1, IFIT1, IFIT2	462	75	19256	3.8901	1	0.222162	0.216542
GOTERM_BP_DIRECT	GO:2000379~positive regulation of reactive oxygen species metabolic process	5	0.94697	0.0094406	ACE2, CDKN1A, ZC3H12A, ACOD1, XDH	462	35	19256	5.95424	1	0.225328	0.219628
GOTERM_BP_DIRECT	GO:0050832~defense response to fungus	5	0.94697	0.0094406	GNLY, CLEC6A, S100A12, DEFB4A, S100A9	462	35	19256	5.95424	1	0.225328	0.219628
GOTERM_BP_DIRECT	GO:0002526~acute inflammatory response	4	0.757576	0.00993117	VCAM1, NLRP6, HP, TREM1	462	19	19256	8.77466	1	0.234821	0.228881
GOTERM_BP_DIRECT	GO:0031334~positive regulation of protein complex assembly	6	1.13636	0.0100248	IFNG, MMP1, MMP3, CDC42EP2, NRG1, WARS1	462	55	19256	4.54687	1	0.23484	0.2289
GOTERM_BP_DIRECT	GO:0032743~positive regulation of interleukin-2 production	5	0.94697	0.0104241	CD86, IL1A, IL1B, PDE4D, CD80	462	36	19256	5.78884	1	0.241954	0.235833
GOTERM_BP_DIRECT	GO:0045590~negative regulation of regulatory T cell differentiation	3	0.568182	0.0110897	LAG3, IRF1, CTLA4	462	7	19256	17.8627	1	0.250508	0.244171
GOTERM_BP_DIRECT	GO:0030213~hyaluronan biosynthetic process	3	0.568182	0.0110897	CEMIP, IL1B, HAS3	462	7	19256	17.8627	1	0.250508	0.244171
GOTERM_BP_DIRECT	GO:2000660~negative regulation of interleukin-1-mediated signaling pathway	3	0.568182	0.0110897	IL6, IL1RN, IL1R2	462	7	19256	17.8627	1	0.250508	0.244171
GOTERM_BP_DIRECT	GO:0042493~response to drug	15	2.84091	0.0114664	IL10, NTRK1, CDKN1A, ITGA3, VEGFC, TGFA, INHBA, PTGS2, DUSP6, ICAM1, FOSL1, DAB1, CDH3, LCK, CA9	462	293	19256	2.13377	1	0.25476	0.248316
GOTERM_BP_DIRECT	GO:0007171~activation of transmembrane receptor protein tyrosine kinase activity	4	0.757576	0.0114793	EPGN, TGFA, NRG1, AREG	462	20	19256	8.33593	1	0.25476	0.248316
GOTERM_BP_DIRECT	GO:0043065~positive regulation of apoptotic process	16	3.0303	0.0130388	TNFRSF12A, GZMA, HMGA2, FASLG, ADM, NLRC4, PTGS2, DUSP6, IFIT2, FOSL1, IL6, UBD, ALDH1A2, CTLA4, PMAIP1, PHLDA1	462	328	19256	2.03315	1	0.286854	0.279598
GOTERM_BP_DIRECT	GO:0031663~lipopolysaccharide-mediated signaling pathway	5	0.94697	0.0137636	IRAK2, IL1B, CCL3, CCL2, TLR2	462	39	19256	5.34355	1	0.300188	0.292594
GOTERM_BP_DIRECT	GO:0007169~transmembrane receptor protein tyrosine kinase signaling pathway	9	1.70455	0.0142084	NTRK1, ZAP70, LCK, CD8A, CD7, STYK1, NRG1, MERTK, EPHA2	462	132	19256	2.84179	1	0.307242	0.29947
GOTERM_BP_DIRECT	GO:0002314~germinal center B cell differentiation	3	0.568182	0.0145536	IL21, IL6, CDH17	462	8	19256	15.6299	1	0.312039	0.304146
GOTERM_BP_DIRECT	GO:0002223~stimulatory C-type lectin receptor signaling pathway	4	0.757576	0.0149703	KLRK1, KLRC2, CLEC6A, KLRD1	462	22	19256	7.57812	1	0.318275	0.310224
GOTERM_BP_DIRECT	GO:0040008~regulation of growth	6	1.13636	0.0152687	SOCS3, SOCS1, IFNG, OSM, HMGA2, DLL1	462	61	19256	4.09964	1	0.321914	0.313771
GOTERM_BP_DIRECT	GO:0043547~positive regulation of GTPase activity	11	2.08333	0.0154783	NTRK1, CCL8, CCL7, RASGEF1A, CCL20, RGS1, CCL4, CCL3, CCL2, RGL4, ICAM1	462	188	19256	2.4387	1	0.323638	0.315451
GOTERM_BP_DIRECT	GO:0007275~multicellular organism development	12	2.27273	0.0158568	NTRK1, CSF3, FST, TBX21, SPINK6, OSM, HMGA2, WNT9A, PDCD1, MERTK, FSTL3, EPHA2	462	217	19256	2.30487	1	0.328833	0.320515
GOTERM_BP_DIRECT	GO:0007259~JAK-STAT cascade	5	0.94697	0.0163271	SOCS3, DAB1, SOCS1, IFNG, CCL2	462	41	19256	5.08288	1	0.335834	0.327339
GOTERM_BP_DIRECT	GO:0090026~positive regulation of monocyte chemotaxis	4	0.757576	0.0169157	CCR1, CXCL10, SERPINE1, FPR2	462	23	19256	7.24864	1	0.342375	0.333714
GOTERM_BP_DIRECT	GO:0035584~calcium-mediated signaling using intracellular calcium source	4	0.757576	0.0169157	TRPM2, VCAM1, CCL20, DEFB1	462	23	19256	7.24864	1	0.342375	0.333714
GOTERM_BP_DIRECT	GO:0006953~acute-phase response	5	0.94697	0.0177136	ITIH4, IL6, IL1RN, PLSCR1, HP	462	42	19256	4.96186	1	0.355677	0.34668
GOTERM_BP_DIRECT	GO:0009636~response to toxic substance	7	1.32576	0.0180666	CDKN1A, KCNC1, SLC6A14, CCL4, CCL3, DHRS2, TLR2	462	87	19256	3.35354	1	0.359909	0.350804
GOTERM_BP_DIRECT	GO:0033625~positive regulation of integrin activation	3	0.568182	0.018418	FERMT1, PLEK, CXCL13	462	9	19256	13.8932	1	0.364043	0.354834
GOTERM_BP_DIRECT	GO:0045672~positive regulation of osteoclast differentiation	4	0.757576	0.0189958	CCR1, IL20, IFNG, IL23A	462	24	19256	6.94661	1	0.364684	0.355459
GOTERM_BP_DIRECT	GO:0050768~negative regulation of neurogenesis	4	0.757576	0.0189958	IL6, LHX2, IL1B, WNT7A	462	24	19256	6.94661	1	0.364684	0.355459
GOTERM_BP_DIRECT	GO:0035458~cellular response to interferon-beta	4	0.757576	0.0189958	AIM2, OAS1, IRF1, ACOD1	462	24	19256	6.94661	1	0.364684	0.355459
GOTERM_BP_DIRECT	GO:0007566~embryo implantation	5	0.94697	0.0191712	IL1B, ITGB3, ACOD1, STC1, PTGS2	462	43	19256	4.84647	1	0.364684	0.355459
GOTERM_BP_DIRECT	GO:0032735~positive regulation of interleukin-12 production	5	0.94697	0.0191712	IFNG, IL23A, IRF1, IDO1, TLR2	462	43	19256	4.84647	1	0.364684	0.355459
GOTERM_BP_DIRECT	GO:0032757~positive regulation of interleukin-8 production	6	1.13636	0.0196292	IL6, IL1B, SERPINE1, FFAR2, LILRA2, TLR2	462	65	19256	3.84735	1	0.367865	0.35856
GOTERM_BP_DIRECT	GO:0071466~cellular response to xenobiotic stimulus	6	1.13636	0.0196292	AIM2, KCNC1, IL1B, ITGB3, CD69, APOBEC3A	462	65	19256	3.84735	1	0.367865	0.35856
GOTERM_BP_DIRECT	GO:0060135~maternal process involved in female pregnancy	4	0.757576	0.0212108	ACE2, ITGA3, CBS, HAVCR2	462	25	19256	6.66874	1	0.391704	0.381795
GOTERM_BP_DIRECT	GO:0032693~negative regulation of interleukin-10 production	4	0.757576	0.0212108	CD274, IL23A, DLL1, IDO1	462	25	19256	6.66874	1	0.391704	0.381795
GOTERM_BP_DIRECT	GO:0031100~animal organ regeneration	5	0.94697	0.0223033	CDKN1A, NR4A3, ANXA3, HGF, ADM	462	45	19256	4.63107	1	0.400938	0.390795
GOTERM_BP_DIRECT	GO:0002544~chronic inflammatory response	3	0.568182	0.0226617	VCAM1, CXCL13, S100A9	462	10	19256	12.5039	1	0.400938	0.390795
GOTERM_BP_DIRECT	GO:0060054~positive regulation of epithelial cell proliferation involved in wound healing	3	0.568182	0.0226617	MMP12, LRG1, WNT7A	462	10	19256	12.5039	1	0.400938	0.390795
GOTERM_BP_DIRECT	GO:0070234~positive regulation of T cell apoptotic process	3	0.568182	0.0226617	PDCD1, IDO1, ICAM1	462	10	19256	12.5039	1	0.400938	0.390795
GOTERM_BP_DIRECT	GO:0071421~manganese ion transmembrane transport	3	0.568182	0.0226617	TRPM2, SLC11A1, SLC39A14	462	10	19256	12.5039	1	0.400938	0.390795
GOTERM_BP_DIRECT	GO:0060670~branching involved in labyrinthine layer morphogenesis	3	0.568182	0.0226617	IL10, SOCS3, ADM	462	10	19256	12.5039	1	0.400938	0.390795
GOTERM_BP_DIRECT	GO:0022617~extracellular matrix disassembly	5	0.94697	0.0239794	MMP12, ADAMTS4, MMP1, MMP3, ADAM8	462	46	19256	4.5304	1	0.421306	0.410648
GOTERM_BP_DIRECT	GO:0051091~positive regulation of sequence-specific DNA binding transcription factor activity	8	1.51515	0.0244299	IL10, FOSL1, CSF3, IL6, ANXA3, IL1B, HMGA2, TRIM22	462	119	19256	2.80199	1	0.42626	0.415477
GOTERM_BP_DIRECT	GO:0006024~glycosaminoglycan biosynthetic process	4	0.757576	0.0260468	HS3ST3B1, HS3ST3A1, HS6ST2, HS3ST1	462	27	19256	6.17476	1	0.451358	0.439941
GOTERM_BP_DIRECT	GO:0032754~positive regulation of interleukin-5 production	3	0.568182	0.0272645	IL33, PDE4D, CRLF2	462	11	19256	11.3672	1	0.459861	0.448228
GOTERM_BP_DIRECT	GO:0002237~response to molecule of bacterial origin	3	0.568182	0.0272645	IL10, CXCL8, TLR2	462	11	19256	11.3672	1	0.459861	0.448228
GOTERM_BP_DIRECT	GO:0060968~regulation of gene silencing	3	0.568182	0.0272645	H3C10, H3C3, H3C7	462	11	19256	11.3672	1	0.459861	0.448228
GOTERM_BP_DIRECT	GO:0035456~response to interferon-beta	3	0.568182	0.0272645	IFITM1, PLSCR1, XAF1	462	11	19256	11.3672	1	0.459861	0.448228
GOTERM_BP_DIRECT	GO:0031623~receptor internalization	5	0.94697	0.0275552	CXCL8, MX2, MX1, ADM, RAMP1	462	48	19256	4.34163	1	0.461686	0.450007
GOTERM_BP_DIRECT	GO:0032703~negative regulation of interleukin-2 production	4	0.757576	0.0286672	LAG3, TBX21, GBP1, HAVCR2	462	28	19256	5.95424	1	0.477159	0.465088
GOTERM_BP_DIRECT	GO:0051781~positive regulation of cell division	5	0.94697	0.0294558	IL1A, IL1B, OSM, VEGFC, TGFA	462	49	19256	4.25303	1	0.48708	0.474758
GOTERM_BP_DIRECT	GO:0009410~response to xenobiotic stimulus	12	2.27273	0.0313465	IL10, NTRK1, FOSL1, CDH3, ITGA3, LCK, VEGFC, TGFA, CA9, INHBA, PTGS2, DUSP6	462	241	19256	2.07534	1	0.506356	0.493547
GOTERM_BP_DIRECT	GO:0042267~natural killer cell mediated cytotoxicity	4	0.757576	0.0314221	LAG3, KLRK1, NKG7, GZMB	462	29	19256	5.74892	1	0.506356	0.493547
GOTERM_BP_DIRECT	GO:0034113~heterotypic cell-cell adhesion	4	0.757576	0.0314221	VCAM1, ITGB3, NRCAM, LILRB2	462	29	19256	5.74892	1	0.506356	0.493547
GOTERM_BP_DIRECT	GO:0045671~negative regulation of osteoclast differentiation	4	0.757576	0.0314221	TNFAIP6, CCL3, LILRB3, FSTL3	462	29	19256	5.74892	1	0.506356	0.493547
GOTERM_BP_DIRECT	GO:0036152~phosphatidylethanolamine acyl-chain remodeling	3	0.568182	0.0322068	PLA2G2F, PLAAT2, PLAAT4	462	12	19256	10.4199	1	0.50927	0.496387
GOTERM_BP_DIRECT	GO:0030510~regulation of BMP signaling pathway	3	0.568182	0.0322068	ITGA3, FST, FSTL3	462	12	19256	10.4199	1	0.50927	0.496387
GOTERM_BP_DIRECT	GO:0030212~hyaluronan metabolic process	3	0.568182	0.0322068	ITIH4, TNFAIP6, HGF	462	12	19256	10.4199	1	0.50927	0.496387
GOTERM_BP_DIRECT	GO:0042110~T cell activation	5	0.94697	0.0334848	ZAP70, LAG3, CD8A, CD7, SLAMF9	462	51	19256	4.08624	1	0.526189	0.512879
GOTERM_BP_DIRECT	GO:0001774~microglial cell activation	4	0.757576	0.0343105	IFNG, NAMPT, FPR2, TLR2	462	30	19256	5.55729	1	0.535837	0.522282
GOTERM_BP_DIRECT	GO:0008283~cell proliferation	10	1.89394	0.0354664	IL11, IL18RAP, ALDH1A2, SH2D2A, CDK3, SPHK1, ADM, NRG1, LRP2, SDCBP2	462	186	19256	2.24084	1	0.547574	0.533722
GOTERM_BP_DIRECT	GO:0097191~extrinsic apoptotic signaling pathway	5	0.94697	0.0356137	IL33, IFNG, G0S2, FASLG, INHBA	462	52	19256	4.00766	1	0.547574	0.533722
GOTERM_BP_DIRECT	GO:0050728~negative regulation of inflammatory response	8	1.51515	0.0357113	IL10, SOCS3, NT5E, TNFAIP6, HGF, ACOD1, FPR2, MEFV	462	129	19256	2.58478	1	0.547574	0.533722
GOTERM_BP_DIRECT	GO:0045444~fat cell differentiation	6	1.13636	0.0373246	NR4A2, IL11, SOCS1, NR4A3, HMGA2, FFAR2	462	77	19256	3.24777	1	0.547969	0.534107
GOTERM_BP_DIRECT	GO:0035987~endodermal cell differentiation	4	0.757576	0.0373315	LAMB3, LAMA3, HMGA2, INHBA	462	31	19256	5.37802	1	0.547969	0.534107
GOTERM_BP_DIRECT	GO:0051281~positive regulation of release of sequestered calcium ion into cytosol	4	0.757576	0.0373315	CXCL10, CXCL11, CXCL9, CEMIP	462	31	19256	5.37802	1	0.547969	0.534107
GOTERM_BP_DIRECT	GO:0002675~positive regulation of acute inflammatory response	3	0.568182	0.0374698	IL6, OSM, ADAM8	462	13	19256	9.61838	1	0.547969	0.534107
GOTERM_BP_DIRECT	GO:0045741~positive regulation of epidermal growth factor-activated receptor activity	3	0.568182	0.0374698	EPGN, TGFA, AREG	462	13	19256	9.61838	1	0.547969	0.534107
GOTERM_BP_DIRECT	GO:0035313~wound healing, spreading of epidermal cells	3	0.568182	0.0374698	MMP12, LRG1, WNT7A	462	13	19256	9.61838	1	0.547969	0.534107
GOTERM_BP_DIRECT	GO:0043922~negative regulation by host of viral transcription	3	0.568182	0.0374698	CCL4, CCL3, HMGA2	462	13	19256	9.61838	1	0.547969	0.534107
GOTERM_BP_DIRECT	GO:0002221~pattern recognition receptor signaling pathway	3	0.568182	0.0374698	AIM2, NLRC4, MEFV	462	13	19256	9.61838	1	0.547969	0.534107
GOTERM_BP_DIRECT	GO:0030154~cell differentiation	25	4.73485	0.0381522	BNC1, SH2D2A, DLL1, FSTL3, SOCS3, KLRK1, SOX15, ZC3H12A, HES4, NTRK1, FOXB1, TNFRSF12A, FST, SPINK6, STYK1, NRG1, INHBA, DUSP6, BATF, SPOCD1, ETV7, ZAP70, LCK, ID1, TLL1	462	680	19256	1.53234	1	0.554742	0.540709
GOTERM_BP_DIRECT	GO:0006508~proteolysis	17	3.2197	0.0392455	ERAP2, MMP1, MMP3, PRSS22, KLK12, GZMH, MMP12, ADAMTS4, ACE2, CASP5, ADAMTS1, CTSL, UBD, LPAL2, OLR1, ADAM8, CFB	462	409	19256	1.73241	1	0.567378	0.553026
GOTERM_BP_DIRECT	GO:0007159~leukocyte cell-cell adhesion	4	0.757576	0.0404839	NT5E, VCAM1, OLR1, ICAM1	462	32	19256	5.20996	1	0.575418	0.560862
GOTERM_BP_DIRECT	GO:1900745~positive regulation of p38MAPK cascade	4	0.757576	0.0404839	IL1B, SPHK1, ZC3H12A, XDH	462	32	19256	5.20996	1	0.575418	0.560862
GOTERM_BP_DIRECT	GO:0043392~negative regulation of DNA binding	4	0.757576	0.0404839	GZMA, ID1, HMGA2, MDFI	462	32	19256	5.20996	1	0.575418	0.560862
GOTERM_BP_DIRECT	GO:0050727~regulation of inflammatory response	7	1.32576	0.0420645	ACE2, PGLYRP2, IL20, CASP5, NLRP6, PTGS2, USP18	462	106	19256	2.75243	1	0.594543	0.579503
GOTERM_BP_DIRECT	GO:0007193~adenylate cyclase-inhibiting G-protein coupled receptor signaling pathway	5	0.94697	0.0424604	RGS1, FFAR3, FPR2, AKAP5, SSTR2	462	55	19256	3.78906	1	0.596805	0.581708
GOTERM_BP_DIRECT	GO:0035988~chondrocyte proliferation	3	0.568182	0.0430354	HMGA2, STC1, STIMATE-MUSTN1	462	14	19256	8.93135	1	0.601545	0.586328
GOTERM_BP_DIRECT	GO:0006919~activation of cysteine-type endopeptidase activity involved in apoptotic process	6	1.13636	0.046873	LCK, PMAIP1, FASLG, NLRC4, S100A9, XDH	462	82	19256	3.04973	1	0.626662	0.610809
GOTERM_BP_DIRECT	GO:0002230~positive regulation of defense response to virus by host	4	0.757576	0.0471774	AIM2, IL23A, ZC3H12A, IL27	462	34	19256	4.90349	1	0.626662	0.610809
GOTERM_BP_DIRECT	GO:0051930~regulation of sensory perception of pain	4	0.757576	0.0471774	IL1A, IL33, GPR171, CCL3	462	34	19256	4.90349	1	0.626662	0.610809
GOTERM_BP_DIRECT	GO:0034124~regulation of MyD88-dependent toll-like receptor signaling pathway	2	0.378788	0.0473092	IRF1, IRF7	462	2	19256	41.6797	1	0.626662	0.610809
GOTERM_BP_DIRECT	GO:0090276~regulation of peptide hormone secretion	2	0.378788	0.0473092	FFAR3, FFAR2	462	2	19256	41.6797	1	0.626662	0.610809
GOTERM_BP_DIRECT	GO:0002228~natural killer cell mediated immunity	2	0.378788	0.0473092	KLRC2, KLRD1	462	2	19256	41.6797	1	0.626662	0.610809
GOTERM_BP_DIRECT	GO:1904270~pyroptosome complex assembly	2	0.378788	0.0473092	AIM2, MEFV	462	2	19256	41.6797	1	0.626662	0.610809
GOTERM_BP_DIRECT	GO:2000309~positive regulation of tumor necrosis factor (ligand) superfamily member 11 production	2	0.378788	0.0473092	IFNG, ADAM8	462	2	19256	41.6797	1	0.626662	0.610809
GOTERM_BP_DIRECT	GO:0002879~positive regulation of acute inflammatory response to non-antigenic stimulus	2	0.378788	0.0473092	FFAR3, FFAR2	462	2	19256	41.6797	1	0.626662	0.610809
GOTERM_BP_DIRECT	GO:1903209~positive regulation of oxidative stress-induced cell death	2	0.378788	0.0473092	MMP3, FCAR	462	2	19256	41.6797	1	0.626662	0.610809
GOTERM_BP_DIRECT	GO:0009887~animal organ morphogenesis	8	1.51515	0.0484239	ETV7, GREM2, LAMB3, LAMA3, PAX9, VEGFC, CCL2, LAMC2	462	138	19256	2.41621	1	0.637536	0.621409
GOTERM_BP_DIRECT	GO:0002281~macrophage activation involved in immune response	3	0.568182	0.0488862	IFNG, IFI35, HAVCR2	462	15	19256	8.33593	1	0.637536	0.621409
GOTERM_BP_DIRECT	GO:0045348~positive regulation of MHC class II biosynthetic process	3	0.568182	0.0488862	IL10, IL33, IFNG	462	15	19256	8.33593	1	0.637536	0.621409
GOTERM_BP_DIRECT	GO:0034612~response to tumor necrosis factor	4	0.757576	0.0507152	GCH1, UBD, SPHK1, PTGS2	462	35	19256	4.76339	1	0.657997	0.641352
GOTERM_BP_DIRECT	GO:0008544~epidermis development	6	1.13636	0.051062	SPRR3, LAMB3, BNC1, LAMA3, LAMC2, PTHLH	462	84	19256	2.97712	1	0.659116	0.642443
GOTERM_BP_DIRECT	GO:0045765~regulation of angiogenesis	4	0.757576	0.054378	IL6, CXCL13, WARS1, EPHA2	462	36	19256	4.63107	1	0.685534	0.668193
GOTERM_BP_DIRECT	GO:0071639~positive regulation of monocyte chemotactic protein-1 production	3	0.568182	0.0550053	OAS1, IL1B, OAS3	462	16	19256	7.81494	1	0.685534	0.668193
GOTERM_BP_DIRECT	GO:0045869~negative regulation of single stranded viral RNA replication via double stranded DNA intermediate	3	0.568182	0.0550053	APOBEC3H, HMGA2, APOBEC3A	462	16	19256	7.81494	1	0.685534	0.668193
GOTERM_BP_DIRECT	GO:0042129~regulation of T cell proliferation	3	0.568182	0.0550053	CTLA4, TNFSF9, IL27	462	16	19256	7.81494	1	0.685534	0.668193
GOTERM_BP_DIRECT	GO:0042532~negative regulation of tyrosine phosphorylation of STAT protein	3	0.568182	0.0550053	SOCS3, SOCS1, PARP14	462	16	19256	7.81494	1	0.685534	0.668193
GOTERM_BP_DIRECT	GO:0070266~necroptotic process	3	0.568182	0.0550053	NLRP6, FASLG, PYGL	462	16	19256	7.81494	1	0.685534	0.668193
GOTERM_BP_DIRECT	GO:0010818~T cell chemotaxis	3	0.568182	0.0550053	CXCL10, CXCL11, CCL3	462	16	19256	7.81494	1	0.685534	0.668193
GOTERM_BP_DIRECT	GO:0070373~negative regulation of ERK1 and ERK2 cascade	6	1.13636	0.0554633	DUSP4, ACE2, NLRP6, GBP1, ATF3, DUSP6	462	86	19256	2.90788	1	0.687854	0.670453
GOTERM_BP_DIRECT	GO:0071260~cellular response to mechanical stimulus	6	1.13636	0.0577436	IL33, CASP5, IL1B, ITGB3, IRF1, PTGS2	462	87	19256	2.87446	1	0.71157	0.693569
GOTERM_BP_DIRECT	GO:2001244~positive regulation of intrinsic apoptotic signaling pathway	4	0.757576	0.0581639	LCK, PMAIP1, IL19, S100A9	462	37	19256	4.50591	1	0.71157	0.693569
GOTERM_BP_DIRECT	GO:0006959~humoral immune response	5	0.94697	0.0582193	IL6, IFNG, CCL2, PDCD1, TREM1	462	61	19256	3.41637	1	0.71157	0.693569
GOTERM_BP_DIRECT	GO:0030502~negative regulation of bone mineralization	3	0.568182	0.0613767	SRGN, CCR1, CCL3	462	17	19256	7.35523	1	0.732467	0.713938
GOTERM_BP_DIRECT	GO:0090280~positive regulation of calcium ion import	3	0.568182	0.0613767	CCL3, CCL2, STC1	462	17	19256	7.35523	1	0.732467	0.713938
GOTERM_BP_DIRECT	GO:0030857~negative regulation of epithelial cell differentiation	3	0.568182	0.0613767	IFNG, FST, DLL1	462	17	19256	7.35523	1	0.732467	0.713938
GOTERM_BP_DIRECT	GO:0048143~astrocyte activation	3	0.568182	0.0613767	IFNG, IL1B, FPR2	462	17	19256	7.35523	1	0.732467	0.713938
GOTERM_BP_DIRECT	GO:0042119~neutrophil activation	3	0.568182	0.0613767	IL18RAP, CXCL8, FCAR	462	17	19256	7.35523	1	0.732467	0.713938
GOTERM_BP_DIRECT	GO:2001240~negative regulation of extrinsic apoptotic signaling pathway in absence of ligand	4	0.757576	0.0620707	IL1A, IL1B, IFI6, NRG1	462	38	19256	4.38733	1	0.737272	0.718622
GOTERM_BP_DIRECT	GO:0006816~calcium ion transport	6	1.13636	0.0649023	CCR1, TRPM2, CCL8, CCL3, NMUR1, RAMP1	462	90	19256	2.77864	1	0.767303	0.747893
GOTERM_BP_DIRECT	GO:0030168~platelet activation	5	0.94697	0.0671176	IL6, PLSCR1, LCK, ITGB3, MERTK	462	64	19256	3.25622	1	0.782833	0.763031
GOTERM_BP_DIRECT	GO:0051044~positive regulation of membrane protein ectodomain proteolysis	3	0.568182	0.0679847	IFNG, IL1B, ADAM8	462	18	19256	6.94661	1	0.782833	0.763031
GOTERM_BP_DIRECT	GO:0045944~positive regulation of transcription from RNA polymerase II promoter	38	7.19697	0.0694956	CSF3, PTPRN, DLL1, FSTL3, SERTAD1, SOX15, TBX21, ZC3H12A, NAMPT, IL10, IL11, IL33, HGF, SLC11A1, OSM, HMGA2, WNT7A, INHBA, BATF, NR4A2, MMP12, FOSL1, IL1A, CXCL10, PLSCR1, IL6, NR4A3, LHX2, ZGLP1, IL23A, IRF1, IL1B, TNIP3, MAFF, PAX9, IRF7, ATF3, TLR2	462	1201	19256	1.31876	1	0.782833	0.763031
GOTERM_BP_DIRECT	GO:2000502~negative regulation of natural killer cell chemotaxis	2	0.378788	0.0701196	KLRK1, CCL2	462	3	19256	27.7864	1	0.782833	0.763031
GOTERM_BP_DIRECT	GO:0001660~fever generation	2	0.378788	0.0701196	IL1A, IL1B	462	3	19256	27.7864	1	0.782833	0.763031
GOTERM_BP_DIRECT	GO:0060309~elastin catabolic process	2	0.378788	0.0701196	MMP12, CTSL	462	3	19256	27.7864	1	0.782833	0.763031
GOTERM_BP_DIRECT	GO:0060559~positive regulation of calcidiol 1-monooxygenase activity	2	0.378788	0.0701196	IFNG, IL1B	462	3	19256	27.7864	1	0.782833	0.763031
GOTERM_BP_DIRECT	GO:0014916~regulation of lung blood pressure	2	0.378788	0.0701196	GCH1, NAMPT	462	3	19256	27.7864	1	0.782833	0.763031
GOTERM_BP_DIRECT	GO:0015722~canalicular bile acid transport	2	0.378788	0.0701196	AQP9, ABCB11	462	3	19256	27.7864	1	0.782833	0.763031
GOTERM_BP_DIRECT	GO:0030886~negative regulation of myeloid dendritic cell activation	2	0.378788	0.0701196	IL10, HAVCR2	462	3	19256	27.7864	1	0.782833	0.763031
GOTERM_BP_DIRECT	GO:0009166~nucleotide catabolic process	2	0.378788	0.0701196	NT5E, UPP1	462	3	19256	27.7864	1	0.782833	0.763031
GOTERM_BP_DIRECT	GO:0048002~antigen processing and presentation of peptide antigen	2	0.378788	0.0701196	CTSL, SLC11A1	462	3	19256	27.7864	1	0.782833	0.763031
GOTERM_BP_DIRECT	GO:0033627~cell adhesion mediated by integrin	4	0.757576	0.0702384	ITGA3, ITGB3, ITGB6, ICAM1	462	40	19256	4.16797	1	0.782833	0.763031
GOTERM_BP_DIRECT	GO:0007186~G-protein coupled receptor signaling pathway	31	5.87121	0.0720089	CXCL9, CXCL8, FPR1, DEFB1, CXCL1, FPR2, AREG, ADGRG3, ADGRE1, CCL8, OR2I1P, CCL7, NLRP6, RGS1, CCRL2, CCL4, GPR171, CCL3, CCL2, RGS20, FFAR3, FFAR2, GPR39, CCL20, OR2F1, GPR35, CXCL10, ADGRB1, NMUR1, DEFB4A, RAMP1	462	947	19256	1.36438	1	0.799046	0.778833
GOTERM_BP_DIRECT	GO:0030574~collagen catabolic process	4	0.757576	0.0744946	MMP12, MMP1, CTSL, MMP3	462	41	19256	4.06631	1	0.808892	0.78843
GOTERM_BP_DIRECT	GO:2000406~positive regulation of T cell migration	3	0.568182	0.0748146	CXCL10, CCL20, ITGB3	462	19	19256	6.581	1	0.808892	0.78843
GOTERM_BP_DIRECT	GO:0016064~immunoglobulin mediated immune response	3	0.568182	0.0748146	IRF7, IL13RA2, IL9R	462	19	19256	6.581	1	0.808892	0.78843
GOTERM_BP_DIRECT	GO:0045618~positive regulation of keratinocyte differentiation	3	0.568182	0.0748146	IL20, ZBED2, PLAAT4	462	19	19256	6.581	1	0.808892	0.78843
GOTERM_BP_DIRECT	GO:0031668~cellular response to extracellular stimulus	3	0.568182	0.0748146	NR4A2, FOSL1, CDKN1A	462	19	19256	6.581	1	0.808892	0.78843
GOTERM_BP_DIRECT	GO:0032695~negative regulation of interleukin-12 production	3	0.568182	0.0748146	IL10, MEFV, LILRA5	462	19	19256	6.581	1	0.808892	0.78843
GOTERM_BP_DIRECT	GO:0008360~regulation of cell shape	8	1.51515	0.0794808	STRIP2, CCL7, FBLIM1, CDC42EP2, CCL3, CCL2, RND3, ICAM1	462	155	19256	2.15121	1	0.855687	0.834041
GOTERM_BP_DIRECT	GO:0050850~positive regulation of calcium-mediated signaling	3	0.568182	0.0818518	ZAP70, CCL4, CCL3	462	20	19256	6.25195	1	0.866465	0.844546
GOTERM_BP_DIRECT	GO:0043032~positive regulation of macrophage activation	3	0.568182	0.0818518	IL10, IL33, HAVCR2	462	20	19256	6.25195	1	0.866465	0.844546
GOTERM_BP_DIRECT	GO:0030889~negative regulation of B cell proliferation	3	0.568182	0.0818518	IL10, CD300A, CTLA4	462	20	19256	6.25195	1	0.866465	0.844546
GOTERM_BP_DIRECT	GO:0043277~apoptotic cell clearance	3	0.568182	0.0818518	ITGB3, ADGRB1, TIMD4	462	20	19256	6.25195	1	0.866465	0.844546
GOTERM_BP_DIRECT	GO:0048661~positive regulation of smooth muscle cell proliferation	5	0.94697	0.0868812	IL6, NR4A3, ITGB3, NAMPT, PTGS2	462	70	19256	2.97712	1	0.915873	0.892704
GOTERM_BP_DIRECT	GO:0051897~positive regulation of protein kinase B signaling	7	1.32576	0.0873957	CSF3, FAM110C, OSM, CCL3, ADAM8, NRG1, LRP2	462	128	19256	2.27936	1	0.917474	0.894265
GOTERM_BP_DIRECT	GO:0046058~cAMP metabolic process	2	0.378788	0.0923849	PTHLH, EPHA2	462	4	19256	20.8398	1	0.929771	0.906251
GOTERM_BP_DIRECT	GO:0050867~positive regulation of cell activation	2	0.378788	0.0923849	LILRA2, LILRA5	462	4	19256	20.8398	1	0.929771	0.906251
GOTERM_BP_DIRECT	GO:0015697~quaternary ammonium group transport	2	0.378788	0.0923849	SLC22A4, SLC22A1	462	4	19256	20.8398	1	0.929771	0.906251
GOTERM_BP_DIRECT	GO:0015837~amine transport	2	0.378788	0.0923849	AQP9, RHCG	462	4	19256	20.8398	1	0.929771	0.906251
GOTERM_BP_DIRECT	GO:0002826~negative regulation of T-helper 1 type immune response	2	0.378788	0.0923849	IL33, HAVCR2	462	4	19256	20.8398	1	0.929771	0.906251
GOTERM_BP_DIRECT	GO:0002666~positive regulation of T cell tolerance induction	2	0.378788	0.0923849	LILRB2, IDO1	462	4	19256	20.8398	1	0.929771	0.906251
GOTERM_BP_DIRECT	GO:0071659~negative regulation of IP-10 production	2	0.378788	0.0923849	OAS1, OAS3	462	4	19256	20.8398	1	0.929771	0.906251
GOTERM_BP_DIRECT	GO:0035710~CD4-positive, alpha-beta T cell activation	2	0.378788	0.0923849	RSAD2, NKG7	462	4	19256	20.8398	1	0.929771	0.906251
GOTERM_BP_DIRECT	GO:1903978~regulation of microglial cell activation	2	0.378788	0.0923849	IL6, SPHK1	462	4	19256	20.8398	1	0.929771	0.906251
GOTERM_BP_DIRECT	GO:0061182~negative regulation of chondrocyte development	2	0.378788	0.0923849	PTHLH, RFLNA	462	4	19256	20.8398	1	0.929771	0.906251
GOTERM_BP_DIRECT	GO:0060337~type I interferon signaling pathway	4	0.757576	0.0926096	IFITM1, OAS1, OAS2, IRF7	462	45	19256	3.70486	1	0.929771	0.906251
GOTERM_BP_DIRECT	GO:0007568~aging	9	1.70455	0.096049	IL10, NTRK1, GJB2, VCAM1, BCL2A1, GJB6, NAMPT, ADM, PTGS2	462	194	19256	1.93359	1	0.96049	0.936193
