## SupplementalTable8_IsolateLibrary for "Multi-omic profiling of cutaneous leishmaniasis infections reveals microbiota-driven mechanisms underlying disease severity"

### Sheet: Number of lesions with
Supplemental Table 8. List of all bacterial species/strains isolated from this cohort of cutaneous leishmaniasis patients.
Bacterial species	Number of lesions
Arcanobacterium haemolyticum	5
Citrobacter freundii	1
Corynebacterium diptheriae	6
E. coli	1
Enterobacter cloacae	7
Klebsiella variicola	2
Morganella morganii	2
Serratia marcescens	2
Staphylococcus argenteus	1
Staphylococcus aureus	30
Staphylococcus epidermidis	11
Staphylococcus lugdunesis	2
Staphylococcus pastueri	1
Staphylococcus warneri	1
Streptococcus dysgalactiae	5
Streptococcus oralis	1
Streptococcus pyogenes	6
Staphylococcus haemolyticus	3
Micrococcus luteus	2
Serratia nematodiphila	1
Leclercia adecarboxylata	1
Brevundimonas diminuta	1
Myroides phaeus	1
Rothia amarae	1
Corynebacterium simulans	2
Klebsiella pneumoniae	1
Corynebacterium accolens	1
