## SupplementalTable9_DEGs_Saureus for "Multi-omic profiling of cutaneous leishmaniasis infections reveals microbiota-driven mechanisms underlying disease severity"

### Sheet: SupplementalTable9_DEGs_Saureus
Supplemental Table 9. Differential gene expression (DGE) analysis was performed between S. aureus + and S. aureus – CL lesions. DEG analysis was carried out by linear modeling using limma after correcting for multiple testing using Benjamini-Hochberg FDR correction testing.
geneSymbol	logFC	AveExpr	t	P.Value	adj.P.Val	B
CXCL8	1.82804	7.40178	3.05752	0.00340134	0.123994	-1.96177
CCL3L3	1.59604	2.64307	2.85573	0.00598877	0.133417	-2.452
FOLR3	1.58882	-0.85602	3.82726	0.000325449	0.0568476	0.18793
MMP10	1.54067	4.02618	3.28367	0.00175825	0.0961287	-1.37063
MT1H	1.53799	2.35734	3.81286	0.000340887	0.0568476	0.111505
ACOD1	1.46729	3.71457	2.9442	0.00468631	0.125281	-2.24043
IL1A	1.40358	3.56156	3.71329	0.00046862	0.0568476	-0.179957
CXCL5	1.31988	5.21401	2.20739	0.0313474	0.27934	-3.8819
KIR2DL3	1.31227	-1.12292	2.99852	0.00402242	0.124076	-1.9993
IL24	1.28423	4.27879	3.45728	0.00104117	0.0835019	-0.901567
SPRR3	1.22434	2.10874	2.2239	0.0301524	0.274798	-3.83853
SH2D5	1.2111	2.55677	3.19491	0.00228519	0.101648	-1.60026
CCL7	1.2053	2.29967	3.01474	0.00384188	0.124076	-2.05957
AC068775.1	1.15804	0.134105	2.32516	0.0236642	0.238667	-3.57388
IL1B	1.12363	6.40772	2.51438	0.0147852	0.198797	-3.23937
IGKV2D-24	1.10849	-0.516847	1.72357	0.0902319	0.390889	-4.61401
IL11	1.09394	1.75886	2.56886	0.0128595	0.191093	-3.11022
IGHV3-38	1.07026	-1.41036	2.38518	0.0204344	0.228245	-3.35738
LILRA3	1.05718	3.6185	2.96872	0.00437498	0.125281	-2.17952
CCL3L1	1.05626	0.365354	2.01859	0.0482666	0.333705	-4.17745
OSM	1.05381	4.20908	2.44832	0.0174684	0.225962	-3.38709
PRSS30P	1.04117	-1.49829	2.88701	0.00549411	0.129596	-2.25266
MMP3	1.03988	9.86153	1.86978	0.0666785	0.363292	-4.55174
SLAMF9	1.03733	0.766056	1.90619	0.0616954	0.360867	-4.39571
MMP12	1.01502	6.57402	1.81148	0.0753614	0.364095	-4.59612
GNLY	1.00519	6.95554	2.6996	0.00913242	0.174386	-2.82386
IGLV7-46	1.003	3.12599	1.90319	0.0620944	0.360867	-4.44092
IGHV3-48	0.981373	3.98984	1.91395	0.0606755	0.360867	-4.42677
IGHV3-64	0.945817	2.72285	1.68873	0.0967611	0.392709	-4.79256
AC138827.1	-0.939743	1.05812	-1.78518	0.0795779	0.375421	-4.61546
ZBED2	0.925955	3.43802	3.65299	0.000567059	0.0568476	-0.351973
TREML4	0.903357	-0.494166	1.81747	0.0744275	0.363969	-4.46729
FPR2	0.903167	5.49604	2.82668	0.00648481	0.136864	-2.52689
IGHV2-70	0.883572	1.74216	1.84024	0.0709656	0.363292	-4.53872
DEFB4A	0.880656	3.61891	1.82424	0.0733832	0.363292	-4.57784
TFPI2	0.879925	1.90959	2.91372	0.00510197	0.127868	-2.30807
G0S2	0.878594	5.80979	2.42857	0.0183519	0.227868	-3.426
DEFB103B	0.876489	4.57502	2.10686	0.0395639	0.311815	-4.07824
CEACAM3	0.870196	0.980313	3.32672	0.00154612	0.0961287	-1.23611
MT1G	0.866004	2.1972	2.61658	0.0113627	0.191093	-3.00903
FFAR2	0.863978	4.03638	2.66302	0.0100604	0.183373	-2.9107
PRF1	0.86335	7.0389	2.7832	0.00729834	0.146332	-2.62864
AC142381.1	0.86277	1.04119	1.63576	0.107427	0.418236	-4.8468
IL21	0.859004	1.8797	2.53705	0.0139541	0.198797	-3.18353
KLRK1	0.855856	2.99069	3.15942	0.00253486	0.101648	-1.69374
GZMB	0.849969	6.56615	2.58092	0.0124652	0.191093	-3.09136
ADGRG3	0.848736	1.95898	2.56864	0.0128666	0.191093	-3.11455
CSF2	0.835151	1.1078	2.29157	0.0256637	0.251004	-3.6867
CSAG3	-0.83241	-1.50464	-1.69531	0.0954995	0.392709	-4.58736
TREML3P	0.830724	-1.63892	1.68774	0.0969532	0.392709	-4.58142
PLA2G2D	-0.820847	1.68067	-2.08229	0.041837	0.311815	-4.10913
SPOCD1	0.813915	2.46433	2.60222	0.0117956	0.191093	-3.04271
SLPI	0.806995	6.92067	2.51207	0.0148726	0.198797	-3.24498
KLRC2	0.795582	1.89979	2.25743	0.0278484	0.259702	-3.77218
ANXA1	0.788281	9.65861	3.25441	0.00191778	0.0961287	-1.47756
NXPH2	0.786788	-1.35551	1.99381	0.0509882	0.334759	-4.10395
IGKV3D-7	0.785197	-0.193887	1.34877	0.182771	0.542898	-5.17199
IGHV1-45	-0.772432	-2.00137	-1.5009	0.138926	0.474137	-4.82561
IGKV1-37	0.768448	-2.59172	1.13228	0.26228	0.649224	-5.21645
TMEM158	0.766674	3.18323	2.41989	0.0187523	0.227868	-3.44295
CXCL11	0.759219	8.28176	1.96547	0.0542627	0.334759	-4.35442
SCNN1D	0.757905	2.06892	2.07798	0.0422468	0.311815	-4.12165
TNFAIP6	0.750039	6.57351	2.38406	0.0204908	0.228245	-3.51717
TREM1	0.744414	4.65388	2.12195	0.0382217	0.311815	-4.04997
AC135068.9	0.741815	0.193327	1.75064	0.0854145	0.376387	-4.62852
TIMD4	0.740063	1.1273	1.68163	0.0981374	0.393531	-4.7803
IGHV1-58	-0.733435	0.528044	-1.24465	0.218379	0.595974	-5.35266
TMPRSS11D	0.723739	4.39874	1.96946	0.0537908	0.334759	-4.33088
IGKV5-2	0.715053	-0.382938	1.16995	0.246913	0.622719	-5.36682
GZMH	0.713873	4.81354	2.26439	0.0273899	0.259702	-3.77112
MCEMP1	0.713436	0.676852	1.65301	0.103853	0.408283	-4.80654
IGKV2-24	0.712295	3.8832	1.66551	0.101324	0.402285	-4.83435
AC244226.1	-0.710256	0.798634	-1.09496	0.278161	0.667568	-5.53144
IGHV7-4-1	-0.710256	0.798634	-1.09496	0.278161	0.667568	-5.53144
IGHV3-60	-0.700384	-2.59515	-1.27179	0.208638	0.59336	-5.07218
AC270156.3	-0.699926	-1.39597	-1.35966	0.179318	0.536617	-5.06023
IGHV3-72	0.695713	1.90789	1.48953	0.141886	0.474137	-5.08168
BCL2A1	0.684421	5.95505	2.32268	0.0238072	0.238667	-3.64607
ISG15	0.683212	6.59447	2.39856	0.0197707	0.228245	-3.48658
PROK2	0.671957	0.174147	1.72125	0.0906551	0.390889	-4.67399
HEPHL1	0.664041	6.28655	2.06147	0.0438516	0.314009	-4.15502
CXCL1	0.649655	4.38905	1.87591	0.0658162	0.363292	-4.49468
EPGN	0.645327	6.26332	1.97439	0.0532132	0.334759	-4.31381
HLA-G	0.640778	0.701628	1.75151	0.0852621	0.376387	-4.65476
IGHV3-43	0.633991	2.62869	1.5753	0.120748	0.444219	-4.96364
IGLV3-1	-0.630305	5.8443	-1.47448	0.145882	0.479496	-5.10997
TMEM52B	0.624599	0.367477	2.07257	0.0427676	0.311815	-4.08342
FMO1	-0.619833	4.29256	-2.09191	0.0409342	0.311815	-4.10597
PI3	0.618051	5.43836	1.57846	0.12002	0.444219	-4.96621
ENKUR	0.610221	0.340057	1.98424	0.0520747	0.334759	-4.24284
TNFRSF6B	0.608791	4.29014	2.14353	0.0363712	0.303851	-4.00774
ANKRD31	0.605446	2.00979	2.15769	0.0352001	0.300324	-3.97044
AL645941.2	0.601412	-1.93385	1.00121	0.320974	0.695192	-5.39493
DEFB4B	0.600419	4.34092	1.31581	0.19353	0.562359	-5.32366
CXCL3	0.599444	2.89617	1.82443	0.0733543	0.363292	-4.57365
IGKV6D-21	-0.597807	0.692487	-1.03156	0.306655	0.686563	-5.59067
CXCR2P1	-0.589531	3.74883	-1.75452	0.0847411	0.376387	-4.69335
IGKV1-12	0.581985	3.71743	1.23974	0.220177	0.595974	-5.41161
LAG3	0.580681	3.88679	1.45504	0.151169	0.491984	-5.13989
ADGRE1	0.579911	2.83958	2.03667	0.0463599	0.326146	-4.20111
PLEK	0.578897	8.76331	2.19037	0.0326227	0.284385	-3.94197
CXCL6	0.578833	0.639448	1.13979	0.259165	0.645497	-5.47403
OLR1	0.576493	4.12455	1.54942	0.126842	0.450377	-5.00901
KLRC1	0.574736	4.09974	1.85552	0.068719	0.363292	-4.52807
DRAXIN	0.573661	2.92683	1.82931	0.0726098	0.363292	-4.56555
COL1A1	-0.572933	10.5203	-1.91553	0.0604697	0.360867	-4.48725
IGLV5-45	-0.569311	1.37152	-0.97652	0.332953	0.711542	-5.66881
DEFB103A	0.566313	3.60673	1.43214	0.157591	0.493702	-5.16901
CD69	0.564353	5.62722	2.32571	0.0236327	0.238667	-3.64259
IGLV3-21	0.561855	6.60351	1.34105	0.185249	0.546212	-5.2827
PAEP	0.560725	0.0933452	1.8321	0.0721871	0.363292	-4.49068
ATP1A3	-0.556338	-0.746179	-2.10016	0.0401725	0.311815	-3.96291
IGLV2-14	0.555103	6.63331	1.20047	0.234947	0.612267	-5.45134
SH2D1B	0.554682	2.2817	1.82902	0.0726541	0.363292	-4.56501
OR52K3P	0.550896	-1.44877	1.44263	0.154624	0.492096	-4.94369
IGHV3-30	0.545961	4.82795	1.07834	0.285445	0.669378	-5.59425
FCAR	0.538727	3.72202	1.83789	0.0713165	0.363292	-4.55564
KIR2DL4	0.535502	1.57307	1.43796	0.155938	0.492371	-5.14655
APOBEC3A	0.531982	6.00223	1.6967	0.0952348	0.392709	-4.78122
GJB6	0.526415	7.98811	1.99073	0.0513352	0.334759	-4.30333
SLC7A11	0.525465	6.09984	1.85822	0.0683285	0.363292	-4.51689
IGHV3-62	0.52512	1.02784	0.998123	0.322458	0.695192	-5.63551
KIR3DL1	0.524983	-1.34099	1.08157	0.28402	0.669378	-5.37122
UPP1	0.524698	5.81741	2.32682	0.0235693	0.238667	-3.63855
MGAM	0.52423	1.99389	1.76137	0.0835646	0.376387	-4.67448
DCSTAMP	-0.522633	0.0369662	-1.02	0.312058	0.686563	-5.56183
ACOXL	0.520143	1.11264	1.69567	0.0954301	0.392709	-4.75937
CYP24A1	0.519409	2.64493	1.96678	0.0541072	0.334759	-4.32737
NWD2	0.511754	1.4906	1.61244	0.112416	0.42932	-4.89705
PI15	0.511047	6.97082	1.61979	0.110823	0.427309	-4.90017
IGLC3	0.50151	8.22994	1.11076	0.271358	0.663504	-5.57727
IGHV3OR16-13	0.500298	-2.75095	0.797846	0.428287	0.825688	-5.49854
NKG7	0.49754	5.72496	1.77823	0.0807253	0.376387	-4.6536
IGLV2-23	0.48677	6.97706	1.2081	0.232021	0.612108	-5.44538
NCR1	0.484978	1.51052	1.54912	0.126914	0.450377	-4.99052
TRBV7-3	-0.482076	-1.25618	-1.30912	0.195771	0.564778	-5.13382
IGLV2-28	0.481908	-2.10166	0.824733	0.412977	0.820417	-5.52893
TREM2	-0.474157	2.53579	-1.52394	0.13308	0.468116	-5.03836
IGHV3-20	-0.47379	3.78061	-0.879886	0.382633	0.778862	-5.77525
SIGLEC8	-0.473348	1.7813	-1.71395	0.0919981	0.39246	-4.74791
IGLV2-8	0.469704	6.20477	1.01515	0.314344	0.686563	-5.64626
COL22A1	0.468551	1.20839	1.44714	0.153362	0.491984	-5.12443
MUC16	0.46824	2.5839	1.17143	0.246322	0.622719	-5.48406
AC233755.2	-0.464498	1.27514	-0.805229	0.42405	0.823308	-5.81216
DSC2	0.464144	9.32607	1.7979	0.0775147	0.37004	-4.66349
ADGRF1	0.462638	2.25046	1.38178	0.172457	0.531587	-5.23046
IGHV3-49	0.454993	3.91524	0.923742	0.359533	0.754831	-5.73811
CXCL13	0.453305	4.03069	1.21973	0.227613	0.608485	-5.43699
SIGLEC14	0.450992	3.41228	1.0137	0.315031	0.686563	-5.65132
LCE3D	-0.448998	4.82907	-1.25792	0.213574	0.595974	-5.39513
AC275546.3	0.448499	-1.81767	0.806131	0.423534	0.823308	-5.56849
FCGR2B	0.443068	6.1917	1.82829	0.0727654	0.363292	-4.56658
LIMS3	0.442951	1.11177	1.48958	0.141874	0.474137	-5.06346
RFPL4A	-0.441831	-2.1635	-0.73408	0.465923	0.848821	-5.59087
ALDH1A3	0.441354	5.9326	1.475	0.145742	0.479496	-5.1082
IGHV2-70D	0.439586	1.4835	0.703276	0.48476	0.852702	-5.89026
NPIPB11	-0.439495	-0.336136	-1.09147	0.279679	0.667568	-5.46029
LGALS2	-0.439216	3.84848	-1.32262	0.19127	0.55985	-5.31252
IGKV1D-37	-0.433957	-1.54857	-0.75504	0.453348	0.845548	-5.63552
XCL2	0.433635	0.828751	1.56475	0.123203	0.449133	-4.9468
GPBAR1	-0.433082	0.26592	-1.58362	0.118841	0.444219	-4.89313
NAIPP3	0.431467	1.14443	1.08449	0.282734	0.669378	-5.55449
IGHGP	0.431212	5.93776	0.557749	0.57921	0.900246	-5.99381
LCE3E	-0.428957	3.73111	-1.18634	0.240434	0.614101	-5.47316
IGHV1-69D	-0.428528	5.60307	-0.66942	0.505943	0.852702	-5.93135
KCTD14	0.427798	2.91719	1.49832	0.139594	0.474137	-5.07424
P2RX1	0.424412	2.49792	1.76464	0.0830064	0.376387	-4.67159
IGHA1	-0.422927	7.85841	-1.03531	0.304916	0.686563	-5.64663
IGHV3-13	0.422829	1.25806	0.784497	0.436012	0.831618	-5.82573
KCNJ10	-0.422293	3.16785	-1.19147	0.238429	0.612886	-5.46381
IGKV1D-43	-0.421579	-1.07016	-0.718976	0.475107	0.852702	-5.70736
KIR3DL2	0.420886	0.380319	1.01506	0.314385	0.686563	-5.58836
TM4SF19	0.415735	2.00586	1.27984	0.205812	0.589505	-5.35643
CD7	0.413415	4.27862	1.55253	0.126097	0.450377	-5.00555
GJB2	0.409804	9.61039	1.50751	0.137229	0.474137	-5.1151
TGM1	0.40939	7.08939	1.57953	0.119775	0.444219	-4.96123
NDP	0.40429	1.482	1.11295	0.270425	0.663504	-5.53515
ZNF215	0.403279	2.9202	1.51257	0.13594	0.474016	-5.05423
IGLV2-11	0.396856	5.61059	0.875707	0.384882	0.779484	-5.77851
TRDV2	-0.396776	-0.23953	-1.20878	0.231762	0.612108	-5.34222
SPP1	0.389489	7.40499	0.73726	0.464003	0.848821	-5.88879
CNGA3	0.386843	-0.767763	0.80401	0.424748	0.823308	-5.67185
FAM92B	0.385649	-0.138899	1.01785	0.313073	0.686563	-5.54811
HAMP	-0.385607	1.48664	-1.23629	0.221447	0.595974	-5.39937
UGT2B17	0.383994	-1.09818	0.689636	0.493235	0.852702	-5.71981
TRAV19	0.376976	0.567206	1.39808	0.167532	0.520777	-5.16481
LILRA4	-0.374891	1.90334	-1.37355	0.174986	0.531587	-5.2384
SHD	-0.370902	-1.11383	-0.975221	0.333591	0.711542	-5.49941
FCGR3B	0.368035	4.86738	1.14313	0.257784	0.645497	-5.526
IGLV8-61	-0.365541	3.35204	-0.735822	0.464871	0.848821	-5.88387
CSF3R	0.365168	5.26868	1.36132	0.178797	0.536617	-5.26629
IGHG4	0.363152	7.73392	0.647316	0.520039	0.857991	-5.95603
AC234301.3	0.356355	4.5511	0.688358	0.494033	0.852702	-5.92416
KRT6B	0.355898	11.3106	1.23852	0.220622	0.595974	-5.5021
GPR15	-0.355423	1.25328	-1.2408	0.219786	0.595974	-5.38792
S100A7A	-0.353477	5.4348	-1.06707	0.290459	0.67326	-5.60237
IGKV1-33	0.353311	2.78078	0.60407	0.548205	0.877481	-5.96581
IGHV3-15	0.350989	5.02538	0.770627	0.444125	0.840067	-5.86643
TRBV10-3	0.347897	-0.663777	1.04818	0.298999	0.682151	-5.47003
FDCSP	0.346789	-1.28389	0.713133	0.478687	0.852702	-5.68589
NT5DC4	-0.343552	-1.42429	-1.01784	0.313077	0.686563	-5.43041
LAMP5	0.340444	1.59133	1.37441	0.174719	0.531587	-5.23139
FOXB1	0.337948	-0.125449	1.19996	0.235142	0.612267	-5.35969
APLN	0.337429	3.71118	0.899165	0.372365	0.772978	-5.75815
JAKMIP2	0.335094	3.00799	1.44932	0.152753	0.491984	-5.14204
IGHV4-34	0.326446	6.35812	0.660174	0.511814	0.857991	-5.93034
IGLV9-49	0.3252	1.77373	0.605422	0.547313	0.877481	-5.9594
BHLHA15	0.324499	0.129024	0.820574	0.415323	0.820417	-5.74166
HLA-DPB2	-0.323697	0.587468	-1.19602	0.236662	0.612267	-5.41336
HLA-DRB3	-0.3221	7.98979	-0.589123	0.558118	0.881123	-5.99795
FBP1	-0.321592	6.34593	-0.863478	0.39151	0.788923	-5.78208
IGHV3-33	0.320244	6.4386	0.80357	0.424999	0.823308	-5.82935
IGKV6-21	-0.319678	1.82641	-0.697791	0.488158	0.852702	-5.90259
IL23R	-0.318858	0.896788	-1.25512	0.214581	0.595974	-5.359
AC010616.1	0.318774	0.0590074	0.76221	0.449092	0.845473	-5.78042
TLR9	-0.317694	-1.36935	-0.488649	0.626974	0.917579	-5.80824
IGHV3-74	0.312748	6.34408	0.710799	0.480121	0.852702	-5.89694
FCRL2	0.312476	1.30942	1.06845	0.289841	0.67326	-5.57672
IGHV1-69	0.310469	5.18304	0.695562	0.489543	0.852702	-5.91874
TCL1A	-0.307913	1.37131	-0.890854	0.37677	0.772978	-5.74547
IGLV3-19	0.306077	5.96361	0.642768	0.522964	0.857991	-5.94414
IGLV1-40	-0.305813	4.41047	-0.781797	0.437585	0.831618	-5.85746
UCP2	-0.303955	5.38521	-1.24461	0.218391	0.595974	-5.40822
PROX2	0.303412	0.257525	1.04731	0.299398	0.682151	-5.54977
FCRL5	0.302701	4.93248	0.93248	0.35504	0.749547	-5.73444
IGLV3-9	-0.299278	2.11217	-0.531882	0.596884	0.903987	-6.0043
IGKV1D-8	0.29106	1.52248	0.638619	0.52564	0.857991	-5.9338
SERPINB3	0.286524	7.90979	0.894037	0.375079	0.772978	-5.77744
FXYD2	-0.286353	0.26109	-0.932272	0.355147	0.749547	-5.65975
SIGLEC12	0.285681	0.504399	0.544372	0.588319	0.903987	-5.94703
IGKV1-17	0.285263	4.28241	0.574038	0.568211	0.890049	-5.9926
CAMP	-0.280912	0.380093	-0.672466	0.504017	0.852702	-5.86637
IGHV3OR16-8	0.280782	-1.3466	0.443359	0.659192	0.920022	-5.82722
IGHG2	0.271293	8.52659	0.675735	0.501954	0.852702	-5.95731
IGHV1-24	-0.270331	2.21176	-0.548429	0.585549	0.903987	-5.99633
IGLV1-51	0.265437	6.05317	0.685683	0.495706	0.852702	-5.91568
IGLC7	0.264071	0.814018	0.452992	0.652282	0.920022	-6.00721
IGKV3D-15	0.262737	2.6275	0.642623	0.523057	0.857991	-5.9426
CPNE5	0.25743	2.812	0.888892	0.377815	0.772978	-5.76146
IGHV3-21	0.254799	6.58553	0.638382	0.525794	0.857991	-5.94422
APOC2	-0.253347	0.237599	-0.742468	0.460867	0.848821	-5.80952
IGHG3	0.252729	8.87452	0.62495	0.53451	0.866236	-5.99699
IGLV3-10	-0.252421	2.30299	-0.449548	0.654749	0.920022	-6.0445
IGKV1-5	0.251456	8.22733	0.595861	0.553638	0.877505	-5.99945
C4A	0.250305	4.76772	1.09451	0.278358	0.667568	-5.57782
IGLV3-27	0.24728	1.33916	0.439971	0.66163	0.920022	-6.032
ANKRD36BP2	0.247129	4.70354	0.792926	0.431124	0.827181	-5.84999
MZB1	0.241558	5.59959	0.647537	0.519896	0.857991	-5.94575
CEP128	0.241291	4.83188	0.903737	0.369957	0.77267	-5.75984
HLA-V	0.238747	3.18782	0.846454	0.400856	0.803716	-5.79853
CD79A	0.238142	3.46827	0.599185	0.551435	0.877481	-5.97251
SH2D2A	0.237456	3.71163	1.05222	0.297159	0.682151	-5.61551
POU2AF1	-0.236221	4.28911	-0.730973	0.467804	0.848821	-5.89393
IGKV2-30	0.231857	4.29654	0.537428	0.593074	0.903987	-6.0124
SPAG4	0.226528	1.6399	0.822325	0.414335	0.820417	-5.80792
MMP13	-0.224494	2.20421	-0.563946	0.575014	0.8972	-5.98806
IGHV1-46	0.220517	5.67849	0.459241	0.647816	0.920022	-6.04541
LAIR2	0.217221	0.800267	0.669184	0.506093	0.852702	-5.89005
ATP6V0D2	-0.215924	0.749794	-0.699424	0.487145	0.852702	-5.86873
IGHV1-18	-0.214629	6.26284	-0.461473	0.646224	0.920022	-6.03849
IGKV3D-20	0.21459	2.90505	0.375642	0.708584	0.931614	-6.07433
TRAV3	-0.212977	-0.10054	-0.757965	0.451609	0.845548	-5.77226
TRDC	0.20962	4.12904	0.746047	0.458719	0.848821	-5.88214
IGLV1-36	0.20861	0.694907	0.425416	0.672143	0.925641	-6.01359
IGHV3-47	-0.203772	-1.34042	-0.403213	0.688307	0.927036	-5.84666
AC005515.1	0.203511	2.28354	0.499831	0.619127	0.916126	-6.02154
MLC1	0.201283	0.20192	0.679344	0.499683	0.852702	-5.84856
FAM157A	0.197377	3.25192	0.71197	0.479401	0.852702	-5.89965
ERMN	0.19678	1.73244	0.70869	0.481419	0.852702	-5.89355
CCL25	0.196431	-1.85427	0.45897	0.648009	0.920022	-5.77069
IGHA2	-0.196125	6.0035	-0.50973	0.612218	0.916126	-6.0177
MMP8	0.196091	0.0474821	0.44222	0.660011	0.920022	-5.96402
IGHV3-11	0.193613	4.77425	0.468582	0.641164	0.920022	-6.04752
IGHV3-53	0.192683	4.58566	0.411975	0.68191	0.927036	-6.07138
IGHV6-1	-0.19145	3.60773	-0.356016	0.723149	0.939577	-6.08594
SERPINB4	0.190831	7.09315	0.503935	0.616259	0.916126	-6.02339
IGHD	0.187089	1.4056	0.320649	0.749655	0.940853	-6.07813
IGKV3-20	0.186345	8.03123	0.422809	0.674033	0.925641	-6.08006
IGKV2D-28	0.18534	5.80465	0.531222	0.597339	0.903987	-6.00924
RGS4	-0.183332	1.79419	-0.448578	0.655445	0.920022	-6.04013
BLK	-0.182778	0.975797	-0.579183	0.564759	0.888111	-5.9522
IGHV3-23	0.17793	7.01735	0.37867	0.706346	0.931614	-6.0759
IGLC2	0.177048	9.46398	0.458672	0.648222	0.920022	-6.0971
SULT1C2	-0.175772	2.21266	-0.402909	0.68853	0.927036	-6.06348
IGKV3-11	0.17576	6.45171	0.462186	0.645715	0.920022	-6.03743
TNFRSF17	0.175157	2.58739	0.474363	0.637062	0.920022	-6.03343
TCN1	-0.173885	3.66498	-0.381574	0.704203	0.931614	-6.07724
IGLL5	0.172798	8.44597	0.410743	0.682809	0.927036	-6.09513
AC270286.1	0.163701	-0.415536	0.309806	0.757844	0.940853	-5.96987
SPRR2A	0.16127	6.66082	0.453231	0.652111	0.920022	-6.04222
XCL1	-0.16126	0.626714	-0.623083	0.535727	0.866236	-5.91117
CRCT1	0.159594	4.2927	0.531136	0.597398	0.903987	-6.01567
S100A7	-0.159137	8.03065	-0.510772	0.611492	0.916126	-6.04055
AC006042.2	0.158627	0.95555	0.637524	0.526348	0.857991	-5.91654
IGHV2-5	-0.158327	4.09592	-0.362962	0.717982	0.93782	-6.08727
IGKV4-1	0.156654	7.4832	0.402376	0.688919	0.927036	-6.07478
CD19	0.154932	1.49364	0.496354	0.621563	0.916348	-6.01125
IRF4	0.152297	6.49521	0.601579	0.549851	0.877481	-5.96585
IGLV4-60	-0.151922	-0.00154364	-0.218511	0.827815	0.968079	-6.03256
IGHV4-28	-0.151892	1.48739	-0.311762	0.756364	0.940853	-6.08372
FER1L4	0.150272	3.00141	0.491631	0.624877	0.917579	-6.02607
CD8B	0.149637	4.33313	0.506868	0.614212	0.916126	-6.0281
MIXL1	-0.149542	0.0904957	-0.536773	0.593524	0.903987	-5.92451
MEP1A	-0.147761	-0.818459	-0.39796	0.692153	0.928273	-5.90124
AC275546.4	0.145202	-2.31968	0.272184	0.786469	0.949362	-5.79079
GBP7	0.142525	-0.56911	0.412831	0.681287	0.927036	-5.91905
IGLV2-18	0.139908	2.31051	0.265392	0.791669	0.949362	-6.1085
IGKV1-16	0.138057	3.98642	0.298951	0.76607	0.945212	-6.10693
FCRL4	0.137932	-2.11538	0.269422	0.788582	0.949362	-5.81071
TRDV1	-0.136283	-0.282278	-0.426654	0.671246	0.925641	-5.94324
TNFRSF13B	-0.130426	0.229729	-0.437988	0.663058	0.920022	-5.98109
NLRP14	0.130389	-1.06815	0.326622	0.745156	0.940853	-5.8988
APOC4-APOC2	-0.13024	0.435819	-0.368757	0.713681	0.935249	-6.02169
AC135068.8	0.129741	0.3948	0.312704	0.755652	0.940853	-6.03688
IGHV1OR15-1	0.129741	0.3948	0.312704	0.755652	0.940853	-6.03688
IGHG1	0.129302	12.4349	0.303302	0.762769	0.944045	-6.22704
TMEM155	0.128504	-1.13623	0.354857	0.724013	0.939577	-5.88257
IGLV4-69	0.128058	2.16575	0.271112	0.787289	0.949362	-6.10657
IGHV4-59	0.12735	6.71491	0.326378	0.74534	0.940853	-6.09051
FDX1P1	-0.124356	-1.17915	-0.37877	0.706272	0.931614	-5.87134
HLA-H	-0.122816	2.61204	-0.261699	0.794501	0.949362	-6.10953
ILDR2	0.119449	1.07386	0.501129	0.618219	0.916126	-5.99579
IGKV1-9	0.119323	4.71477	0.3169	0.752483	0.940853	-6.10526
IGLV2-5	0.118816	-0.6417	0.264222	0.792566	0.949362	-5.95993
IGHV4-39	0.110081	5.29775	0.257414	0.797791	0.949362	-6.11995
SALL1	-0.109971	0.31995	-0.288993	0.77364	0.948859	-6.03952
IGHV4-55	-0.109408	0.0114708	-0.195149	0.845974	0.968079	-6.03828
SIGLEC16	-0.10744	-0.452776	-0.393915	0.695121	0.929145	-5.93962
KRT6C	0.106122	10.1746	0.336439	0.737781	0.940853	-6.16018
TENT5C	0.100072	7.29432	0.315885	0.753249	0.940853	-6.10129
LYPD5	0.099265	6.02695	0.37985	0.705475	0.931614	-6.07327
IGKV1-8	-0.0975687	0.506684	-0.157264	0.875595	0.968079	-6.07973
IGKV1-6	-0.0966244	3.99667	-0.176287	0.860696	0.968079	-6.13539
HS3ST1	0.0951117	2.07111	0.314063	0.754625	0.940853	-6.09363
IGKV1-39	0.0949403	3.77553	0.181286	0.856789	0.968079	-6.13275
FCRL1	0.0929255	1.37874	0.327355	0.744604	0.940853	-6.07543
PRSS53	0.0925883	3.33708	0.319531	0.750498	0.940853	-6.09586
IGKV3-15	0.0916468	7.00203	0.219172	0.827302	0.968079	-6.12194
IGKV2D-29	0.088362	2.8084	0.176989	0.860147	0.968079	-6.12743
IL2RB	0.0880289	6.10368	0.348112	0.729044	0.940853	-6.08369
IGHV1OR15-2	-0.0873549	-1.33753	-0.148648	0.882358	0.968079	-5.91291
IGLC1	0.0868488	6.78098	0.180089	0.857725	0.968079	-6.12702
PNOC	0.0867492	0.842023	0.257346	0.797843	0.949362	-6.0762
IGHV3-73	0.0863862	3.23911	0.15821	0.874853	0.968079	-6.13255
ACAN	-0.0843612	3.09191	-0.285732	0.776124	0.948859	-6.10429
IGKV2D-30	-0.0815775	-1.01507	-0.140313	0.888909	0.969011	-5.94666
IGHV3-7	0.0788863	6.23665	0.196454	0.844957	0.968079	-6.12275
PRSS27	0.078875	3.01635	0.258759	0.796757	0.949362	-6.11086
KRT6A	0.0774022	12.1029	0.287157	0.775038	0.948859	-6.22512
KLK6	0.0735669	5.50334	0.2001	0.842118	0.968079	-6.13047
TRBV9	-0.0716551	-0.188067	-0.249321	0.804013	0.953874	-6.00926
IGHV5-51	0.0705127	4.6264	0.192063	0.848379	0.968079	-6.13597
IGKV1-27	0.0700819	4.20635	0.149343	0.881812	0.968079	-6.14112
TRBV29-1	-0.0675187	0.0600852	-0.217761	0.828397	0.968079	-6.03759
CTSW	-0.0662005	4.21344	-0.212059	0.832821	0.968079	-6.13019
AC275546.1	0.0658139	-0.754355	0.169298	0.866165	0.968079	-5.96858
MS4A1	-0.065382	3.88	-0.210786	0.83381	0.968079	-6.128
IGHV3-16	0.0653084	-2.12171	0.137504	0.891119	0.969011	-5.83543
IGHV3-71	0.0652751	-2.36743	0.0995063	0.921087	0.971924	-5.81675
TRAV1-2	0.0647783	-1.0859	0.195517	0.845687	0.968079	-5.92971
TRBV28	-0.0643574	-0.179035	-0.176704	0.86037	0.968079	-6.02493
AC004593.2	-0.0624093	0.300301	-0.213454	0.831738	0.968079	-6.05632
KRT16	0.0570351	11.1369	0.200656	0.841685	0.968079	-6.21949
AKR1B10	0.0554624	6.28028	0.165658	0.869015	0.968079	-6.12796
IGKC	0.0549143	11.0628	0.133717	0.894099	0.969011	-6.22854
IGKV1D-16	-0.0542635	0.155798	-0.0859257	0.931828	0.971924	-6.06412
IL36A	0.0533148	-0.517919	0.096432	0.923517	0.971924	-6.00147
NLRP7	0.0525976	1.28143	0.166604	0.868274	0.968079	-6.111
COL10A1	-0.052517	3.27527	-0.135305	0.89285	0.969011	-6.13612
IGHV3-6	-0.0505156	-0.263109	-0.103359	0.918043	0.971924	-6.02712
IGLV1-44	0.0502516	5.31751	0.113934	0.909693	0.971924	-6.14563
IGHV1OR16-1	0.0488421	0.362734	0.0982528	0.922078	0.971924	-6.07758
IGKV3D-11	0.0479149	4.98368	0.121755	0.903523	0.971924	-6.14668
FCN1	0.0476879	5.04606	0.192979	0.847665	0.968079	-6.13558
JCHAIN	0.0450489	9.53711	0.157475	0.87543	0.968079	-6.18925
IGLV1-47	0.0444048	5.15237	0.102748	0.918525	0.971924	-6.14803
IGHV1-2	0.0406833	5.80984	0.0804277	0.93618	0.971924	-6.14274
TMEM163	-0.0404602	1.36533	-0.148182	0.882725	0.968079	-6.11657
BANK1	-0.0392816	3.52017	-0.147089	0.883584	0.968079	-6.13628
EGFL6	0.03847	4.76467	0.116117	0.90797	0.971924	-6.14755
IGHM	0.0358288	8.80238	0.081249	0.93553	0.971924	-6.18231
IGKV1D-39	-0.0352923	6.95026	-0.0811429	0.935614	0.971924	-6.14146
TREX2	0.0334435	3.00918	0.113455	0.91007	0.971924	-6.13712
IGLV6-57	0.0332139	3.49631	0.0776587	0.938373	0.971924	-6.14369
ENAM	-0.0306704	-0.833203	-0.076643	0.939177	0.971924	-5.97143
IGLV3-25	0.0284505	4.58414	0.068961	0.945263	0.971924	-6.15149
C10orf99	0.0273515	4.48159	0.0800403	0.936487	0.971924	-6.15035
IGKV2-40	-0.0243737	-0.537756	-0.041369	0.967147	0.986653	-6.00413
DNAJC5B	0.023898	1.22131	0.070506	0.944039	0.971924	-6.12016
FBN2	0.0238846	4.17282	0.0927721	0.926411	0.971924	-6.14756
IGLV3-16	-0.023756	-0.633527	-0.0508708	0.959607	0.981639	-5.99382
LYZ	0.0208752	11.8403	0.0698917	0.944526	0.971924	-6.25605
RNASE7	0.0186841	4.80253	0.059072	0.953102	0.977478	-6.15241
IGKV1D-33	0.0168227	5.5826	0.0381325	0.969716	0.986653	-6.1482
IGKV3-7	-0.0136941	0.969564	-0.0272007	0.978395	0.990393	-6.11336
PAX5	-0.0119338	2.22171	-0.0353937	0.97189	0.986653	-6.14189
FKBP11	-0.00651504	4.93703	-0.0245333	0.980513	0.990393	-6.15368
IGHV2-26	-0.00600632	3.27997	-0.0098867	0.992146	0.999451	-6.14498
DERL3	-0.000904574	3.87194	-0.00226377	0.998202	0.999451	-6.1495
AC103563.5	0.000642301	-0.987791	0.00151986	0.998793	0.999451	-5.9583
IGKV2D-40	0.000370782	-0.772475	0.000691496	0.999451	0.999451	-5.98072
